# Metagenomic Analysis Reveals A Possible Association Between Respiratory Infection and Periodontitis

**DOI:** 10.1101/2020.12.08.20244723

**Authors:** Zhenwei Liu, Tao Zhang, Keke Wu, Zhongshan Li, Xiaomin Chen, Shan Jiang, Lifeng Du, Saisai Lu, Chongxiang Lin, Jinyu Wu, Xiaobing Wang

## Abstract

Periodontitis is an inflammatory disease which is characterized by progressive destruction of the periodontium and causes tooth loss in adults. Periodontitis is known to be associated with dysbiosis of the oral microflora, often linked to various diseases. However, the complexity of plaque microbial communities of periodontitis, and antibiotic resistance and enhanced virulence make this disease difficult to treat. Therefore, we used metagenomic shotgun sequencing in this study to investigate the etiology, antibiotic-resistant genes (ARGs) and virulence genes (VirGs) of periodontitis. We revealed a significant shift in the composition of oral microbiota as well as several functional pathways that were represented significantly more abundant in periodontitis patients than in controls. Additionally, we observed several positively selected ARGs and VirGs with the Ka/Ks ratio > 1 by analyzing our data and a previous periodontitis dataset, indicating that ARGs and VirGs in oral microbiota may suffer from positive selection. Moreover, 5 of 12 positively selected ARGs and VirGs in periodontitis patients were found in the genomes of respiratory tract pathogens. Of note, 91.8% of the background VirGs with at least one non-synonymous single-nucleotide polymorphism for natural selection were also from respiratory tract pathogens. These observations suggest a potential association between periodontitis and respiratory infection at the gene level. Our study enriches the knowledge of pathogens and functional pathways as well as the positive selection of antibiotic resistance and pathogen virulence in periodontitis patients, and provides evidence from the gene level for an association between periodontitis and respiratory infection.
