## Supplementary material for "Metagenomic Analysis Reveals A Possible Association Between Respiratory Infection and Periodontitis": Table S1.xlsx

### Sheet: clinical_details
TableS1. Clinical information for all participants.
SampleID	Age	Gender	1999's classification	2017's classification	Tooth numbers	Periodontal probing depth(mm)	Clinical attachment loss(mm)	Smoking	Alcohol consumption	Hypertension	Diabetes	Heptitis	Denture/brace/retainer	Tooth grinding	Difficulty in chewing	Teeth sensitive to hot or cold	Bleeding gums	Mouth odor
P1	30s	Female	Severe Chronic periodontitis	periodontitis Stage III Localized Grade C	24	7	6	No	No	No	No	No	No	No	No	No	No	No
P1	40s	Female	Severe Chronic periodontitis	periodontitis Stage III Localized Grade C	25	8	7	No	No	No	No	No	No	No	No	Yes	Yes	Yes
P1	40s	Female	Severe Chronic periodontitis	periodontitis Stage III Localized Grade C	28	7	6	No	No	No	No	No	No	No	No	No	Yes	No
P1	50s	Female	Severe Chronic periodontitis	periodontitis Stage IV Localized Grade C	23	8	6	No	No	No	No	No	No	No	Yes	Yes	No	Yes
P1	60s	Female	Severe Chronic periodontitis	periodontitis Stage III Localized Grade C	25	7	6	No	No	No	No	No	No	No	No	Yes	No	No
P2	30s	Female	Severe Chronic periodontitis	periodontitis Stage III Localized Grade C	26	8	7	No	No	No	No	No	No	No	No	Yes	Yes	Yes
P2	30s	Female	Severe Chronic periodontitis	periodontitis Stage III Localized Grade C	27	6	6	No	No	No	No	No	No	Yes	No	No	No	No
P2	50s	Female	Severe Chronic periodontitis	periodontitis Stage III Localized Grade C	24	7	6	No	No	No	No	No	No	No	No	Yes	No	Yes
P2	30s	Female	Severe Chronic periodontitis	periodontitis Stage III Localized Grade C	25	6	6	No	No	No	No	No	No	No	No	Yes	Yes	Yes
P2	40s	Female	Severe Chronic periodontitis	periodontitis Stage III Localized Grade C	24	8	7	No	No	No	No	No	No	No	No	Yes	No	No
P3	50s	Female	Severe Chronic periodontitis	periodontitis Stage IV Generalized Grade C	20	9	7	No	No	No	No	No	No	No	No	Yes	Yes	Yes
P3	40s	Female	Severe Chronic periodontitis	periodontitis Stage III Localized Grade C	28	7	6	No	No	No	No	No	No	No	No	No	No	No
P3	30s	Female	Severe Chronic periodontitis	periodontitis Stage III Localized Grade C	24	8	6	No	No	No	No	No	No	No	No	Yes	Yes	No
P3	40s	Female	Severe Chronic periodontitis	periodontitis Stage III Localized Grade C	23	7	6	No	No	No	No	No	No	No	No	No	Yes	Yes
P3	30s	Female	Severe Chronic periodontitis	periodontitis Stage III Localized Grade C	26	8	7	No	No	No	No	No	No	No	No	Yes	No	No
P4	50s	Female	Severe Chronic periodontitis	periodontitis Stage IV Localized Grade C	22	9	7	No	No	No	No	No	No	No	No	No	Yes	Yes
P4	50s	Female	Severe Chronic periodontitis	periodontitis Stage III Localized Grade C	25	8	6	No	No	No	No	No	No	No	No	Yes	No	Yes
P4	30s	Female	Severe Chronic periodontitis	periodontitis Stage III Localized Grade C	24	7	6	No	No	No	No	No	No	No	No	Yes	Yes	No
P4	60s	Female	Severe Chronic periodontitis	periodontitis Stage III Localized Grade C	27	8	7	No	No	No	No	No	No	No	Yes	Yes	No	Yes
P4	60s	Female	Severe Chronic periodontitis	periodontitis Stage III Localized Grade C	25	7	6	No	No	No	No	No	No	No	No	No	No	Yes
P5	40s	Female	Severe Chronic periodontitis	periodontitis Stage III Localized Grade C	24	8	6	No	No	No	No	No	No	No	No	Yes	Yes	No
P5	30s	Female	Severe Chronic periodontitis	periodontitis Stage III Localized Grade C	26	6	6	No	No	No	No	No	No	No	No	No	No	Yes
P5	50s	Female	Severe Chronic periodontitis	periodontitis Stage III Localized Grade C	24	8	6	No	No	No	No	No	No	No	No	No	Yes	No
P5	40s	Female	Severe Chronic periodontitis	periodontitis Stage III Localized Grade C	25	7	6	No	No	No	No	No	No	No	No	Yes	No	No
P5	60s	Female	Severe Chronic periodontitis	periodontitis Stage IV Localized Grade C	23	9	7	No	No	No	No	No	No	No	No	No	No	Yes
P6	30s	Female	Severe Chronic periodontitis	periodontitis Stage III Localized Grade C	24	6	6	No	No	No	No	No	No	No	No	Yes	Yes	Yes
P6	30s	Female	Severe Chronic periodontitis	periodontitis Stage III Localized Grade C	28	8	7	No	No	No	No	No	No	No	No	No	No	No
P6	40s	Female	Severe Chronic periodontitis	periodontitis Stage III Localized Grade C	26	7	6	No	No	No	No	No	No	No	No	No	No	Yes
P6	40s	Female	Severe Chronic periodontitis	periodontitis Stage IV Generalized Grade C	21	8	6	No	No	No	No	No	No	No	No	Yes	Yes	Yes
P6	50s	Female	Severe Chronic periodontitis	periodontitis Stage III Localized Grade C	24	7	6	No	No	No	No	No	No	No	No	No	No	No
C1	50s	Female	oral health examination	oral health examination	28	1	1	No	No	No	No	No	No	No	No	No	No	No
C1	30s	Female	oral health examination	oral health examination	28	1	1	No	No	No	No	No	No	No	No	No	No	No
C1	60s	Female	oral health examination	oral health examination	28	1	1	No	No	No	No	No	No	No	No	No	No	No
C1	40s	Female	oral health examination	oral health examination	28	1	1	No	No	No	No	No	No	No	No	Yes	No	No
C1	50s	Female	oral health examination	oral health examination	28	1	1	No	No	No	No	No	No	No	No	No	No	No
C2	30s	Female	oral health examination	oral health examination	28	1	1	No	No	No	No	No	No	No	No	No	No	No
C2	40s	Female	oral health examination	oral health examination	28	1	1	No	No	No	No	No	No	No	No	No	No	Yes
C2	30s	Female	oral health examination	oral health examination	28	2	1	No	No	No	No	No	No	No	No	No	No	No
C2	30s	Female	oral health examination	oral health examination	28	1	1	No	No	No	No	No	No	No	No	Yes	No	No
C2	40s	Female	oral health examination	oral health examination	28	1	1	No	No	No	No	No	No	No	No	No	No	No
C3	40s	Female	oral health examination	oral health examination	28	1	1	No	No	No	No	No	No	No	No	No	No	No
C3	60s	Female	oral health examination	oral health examination	28	1	1	No	No	No	No	No	No	No	No	No	No	No
C3	60s	Female	oral health examination	oral health examination	28	1	1	No	No	No	No	No	No	No	No	No	No	No
C3	30s	Female	oral health examination	oral health examination	28	2	1	No	No	No	No	No	No	No	No	No	No	No
C3	30s	Female	oral health examination	oral health examination	28	1	1	No	No	No	No	No	No	No	No	No	No	No
