## Supplementary material for "Metagenomic Analysis Reveals A Possible Association Between Respiratory Infection and Periodontitis": Table S5.xlsx

### Sheet: Sheet1
Table S5. Relative abundance of genus level in the current samples.
Genus	C1	C2	C3	P1	P2	P3	P4	P5	P6	median C	median P	P value	FDR
Corynebacterium	12.9525	8.53732	7.44088	2.55631	0	5.45647	3.24615	5.51718	3.12626	8.53732	3.18621	0.0238095	1
Fusobacterium	2.33663	1.84355	1.991	2.19939	0.63556	1.47757	0.5609	2.72589	1.53311	1.991	1.50534	0.380952	1
Dialister	1.09724	1.02367	0.28341	0.44317	0.62433	0.7486	0.46361	0.78648	0.28041	1.02367	0.54397	0.380952	1
Catonella	0.42588	0.69348	1.06643	0.64167	0.23797	0.40331	1.26378	0.55072	0.4138	0.69348	0.48226	0.380952	1
Lachnospiraceae noname	0.09238	0.47444	0.34876	0.27683	0.21269	0.31091	0.31234	0.22671	0	0.34876	0.25177	0.380952	1
Haemophilus	0.19215	0.0526	0.23706	0	1.52526	0.04209	0.04991	0.19771	0	0.19215	0.046	0.36415	1
Abiotrophia	0.02744	0	0.12055	0	1.27431	0	0	0	0	0.02744	0	0.357386	1
Bulleidia	0.04895	0	0.01982	0	0	0.25877	0	0	0	0.01982	0	0.357386	1
Campylobacter	2.92321	5.56449	5.44717	5.59758	0.90909	2.90902	2.42739	3.22516	2.52013	5.44717	2.71457	0.261905	1
Propionibacterium	0.90378	1.39298	2.94115	0.42045	1.4712	0.29637	1.98953	0.84127	0.78527	1.39298	0.81327	0.261905	1
Lachnoanaerobaculum	0.71104	0.38046	0.04235	0.41111	0.01488	0.28023	0	0	0.23647	0.38046	0.125675	0.243305	1
Johnsonella	0.06069	0.09678	0.01269	0	0.02452	0	0.03242	0.07501	0	0.06069	0.01226	0.237302	1
Leptotrichia	3.82232	7.7239	5.12761	6.43661	2.69314	3.59827	2.43596	4.10538	2.9323	5.12761	3.26528	0.166667	1
Leptotrichiaceae unclassified	1.89019	1.59001	5.68144	1.70545	0.44831	2.46304	0.72457	1.56387	1.39496	1.89019	1.47941	0.166667	1
Rothia	0.34461	0	0.07392	0.33844	0.01781	0	0.0082	0	0	0.07392	0.0041	0.418492	1
Treponema	4.89884	4.27666	1.91181	9.51462	8.93173	9.0208	7.96142	5.25584	5.03274	4.27666	8.44657	0.0238095	1
Desulfobulbus	0.01969	0.06822	0	0.76198	0.64134	0.65911	0.33164	0.26233	0.32064	0.01969	0.48649	0.0238095	1
Fretibacterium	0.11995	0.0679	0.04272	1.09604	0.65196	0.28266	0.61449	0.21113	0.21217	0.0679	0.448575	0.0238095	1
Tannerella	0.45839	0.43542	0.16267	1.25838	0.64794	2.31696	0.42842	2.74382	0.83919	0.43542	1.04879	0.0952381	1
Anaeroglobus	0.65715	0.05994	0.13447	0.7738	2.52954	0.45978	0.65398	0.92125	0.68395	0.13447	0.728875	0.0952381	1
Alicycliphilus	0	0	0	0	0.04025	0	0.71795	0.08776	0.18738	0	0.064005	0.119795	1
Stomatobaculum	0.01743	0	0	0	0.05755	0.57217	0.07566	0.0065	0.17788	0	0.066605	0.148635	1
Peptostreptococcus	0.34374	0.72435	0.27856	1.25019	0.85888	1.19748	0.15207	0.82579	0.78212	0.34374	0.842335	0.166667	1
Filifactor	0.05799	0.19789	0.02468	0.14741	0.15759	0.45411	0.07947	0.40611	0.37728	0.05799	0.267435	0.166667	1
Candidatus Saccharibacteria noname unclassified	0	0	0	0	0.12399	0	0.71093	0.09565	0	0	0.047825	0.219768	1
Pyramidobacter	0	0	0	0.41712	0.04217	0	0.27931	0	0	0	0.021085	0.219768	1
Olsenella	0	0	0	0.08729	0.98576	0	0.14283	0	0	0	0.043645	0.219768	1
Gemella	0.21877	0.25969	0.62738	0.66146	0.30337	0.83765	0.89548	1.24376	0.20623	0.25969	0.749555	0.261905	1
Bifidobacterium	0	0	0	0	0	0	0.04724	0.34272	0	0	0	0.376759	1
Porphyromonas	1.26574	6.94102	5.6885	6.64264	3.29282	14.924	1.69262	12.9097	15.7645	5.6885	9.77618	0.380952	1
Eikenella	0.10223	0.08206	1.7919	0.23622	0.81053	0.3921	2.50671	0.70062	0.19284	0.10223	0.54636	0.380952	1
Kingella	0.212	0.01711	0	0	0.76736	0.13822	0.21417	0.16141	0.03887	0.01711	0.149815	0.436661	1
Clostridiales Family XIII Incertae Sedis unclassified	0	0.28492	0	0.52818	0	0.00426	0.07415	0	0.36558	0	0.039205	0.500184	1
Actinomyces	0.69885	1.12127	0.37938	0.38219	0.54164	0.705	5.93437	1.17687	0.9066	0.69885	0.8058	0.547619	1
Centipeda	0.40652	0.25166	0	0.08234	0.48245	0.31121	0.70925	0.28098	0.14638	0.25166	0.296095	0.547619	1
Eubacterium	0.01235	0.13866	0.07958	0.03348	0.22496	0.27815	0.18068	0.01109	0.10261	0.07958	0.141645	0.547619	1
Eubacteriaceae noname	0	0.458	0.00957	0.0517	0.0671	0.01666	0.07405	0.24772	0.20142	0.00957	0.070575	0.547619	1
Scardovia	0	0	0	0	0	0	1.52186	0	0	0	0	0.637352	1
Pseudoramibacter	0	0	0	0	0	0.0299	0	0	0	0	0	0.637352	1
Butyrivibrio	0	0	0	0	0	0	0	0	0.0788	0	0	0.637352	1
Methanobrevibacter	0	0	0	0	0	0.05515	0	0	0	0	0	0.637352	1
Lactobacillus	0	0	0	0	0	0	0.10277	0	0	0	0	0.637352	1
Alpharetrovirus	0	0	0	0.15519	0	0	0	0	0	0	0	0.637352	1
Subdoligranulum	0	0	0	0.05233	0	0	0	0	0	0	0	0.637352	1
Macrococcus	0	0	0	0.04168	0	0	0	0	0	0	0	0.637352	1
Eggerthia	0.06899	0	0	0	0.23638	0	0.22467	0	0.05553	0	0.027765	0.671373	1
Megasphaera	0.45213	0	0	0	0.00183	0.50532	0	0	0.54847	0	0.000915	0.671373	1
Prevotella	26.8644	15.5931	10.6938	12.5471	31.4233	15.8882	9.93727	15.6854	34.2216	15.5931	15.7868	0.714286	1
Clostridiales Family XIII Incertae Sedis noname	3.22424	0.71482	0.15316	0.21543	5.61993	2.28844	0.26088	1.72227	3.2003	0.71482	2.00536	0.714286	1
Cardiobacterium	0.20957	0.41021	0.60412	0.25091	0.66943	0.04281	2.53599	0.7507	0.36722	0.41021	0.518325	0.714286	1
Atopobium	1.15091	0	0.01093	0.06493	0.53693	0.17238	0.00169	0.27086	0.21404	0.01093	0.19321	0.714286	1
Shuttleworthia	0.01027	0	0	0	0	0	0.02147	0	0.02986	0	0	0.878088	1
Bacteroidetes noname	1.83212	4.14975	3.22944	8.31074	2.82072	3.11133	6.16156	3.71235	1.13364	3.22944	3.41184	0.904762	1
Streptococcus	1.54533	0.54529	2.73146	1.29016	2.86494	0.97959	1.157	3.11332	0.89125	1.54533	1.22358	0.904762	1
Parvimonas	0.00548	0.10996	0.1488	0.88542	0.07926	0.11519	0.0922	0.34652	0	0.10996	0.103695	0.904762	1
Alloprevotella	8.59219	2.28331	1.46215	1.33145	3.50571	4.2675	2.73702	6.49919	1.96497	2.28331	3.12136	1	1
Aggregatibacter	1.4416	6.74761	0.89035	6.36352	0.90962	1.92391	5.35834	1.87361	0.7291	1.4416	1.89876	1	1
Neisseria	0.75872	2.08293	2.2577	1.42866	1.32182	0.37831	4.13988	2.79935	1.63915	2.08293	1.53391	1	1
Granulicatella	0.09996	0.07715	0.72036	0.02135	0.73029	0.13596	0.29382	0.16623	0.01966	0.09996	0.151095	1	1
Capnocytophaga	5.32087	7.32797	16.3302	5.00113	10.5572	6.70328	19.4038	7.08362	5.47882	7.32797	6.89345	0.904762	1
Solobacterium	0.74318	0.10379	0.3996	0.29668	0.20413	0.23902	0.18469	0.61921	0.64135	0.3996	0.26785	0.904762	1
Oribacterium	0.2179	0.33192	0	0.15372	0.27414	0.42623	0	0	0.21526	0.2179	0.18449	0.895533	1
Peptostreptococcaceae noname	0.04542	0	0.38908	0	0.00179	0	0.27437	0.16229	0.1846	0.04542	0.08204	0.895533	1
Slackia	0.09912	0	0.05212	0.00406	0.07158	0.07887	0.03002	0.00319	0	0.05212	0.01704	0.795418	1
Veillonella	2.1779	4.42209	11.2602	9.80724	1.84327	4.43628	1.58873	4.66982	2.42105	4.42209	3.42867	0.714286	1
Cardiobacteriaceae unclassified	0.59054	0.43051	0.29931	0.51255	0.03342	0.104	2.02842	0.58107	0.26855	0.43051	0.39055	0.714286	1
Lautropia	0.42656	0.06966	2.25049	0.34336	2.71949	0.01908	0.27909	0.15825	0.11842	0.42656	0.21867	0.714286	1
Candidatus Saccharibacteria noname	2.42593	6.58274	3.12382	3.75628	0.20401	4.72703	1.41447	0.93759	3.52497	3.12382	2.46972	0.547619	1
Selenomonas	4.37808	3.25869	1.02744	2.21401	1.1227	2.55721	2.25833	1.13868	2.29224	3.25869	2.23617	0.547619	1
