## Supplementary material for "Metagenomic Analysis Reveals A Possible Association Between Respiratory Infection and Periodontitis": Table S6.xlsx

### Sheet: Sheet1
Table S6. Relative abundance of species level in the current samples.
Specie	C1	C2	C3	P1	P2	P3	P4	P5	P6	median C	median P	P value	FDR
Actinomyces naeslundii	0.2248	0.71903	0.04101	0	0	0	0.02347	0	0	0.2248	0	0.0162095	1
Corynebacterium matruchotii	12.9525	8.53732	7.44088	2.55631	0	5.45647	3.24615	5.51718	3.12626	8.53732	3.18621	0.0238095	1
Campylobacter curvus	0.03627	0.1914	0.60632	0	0.00879	0	0.0908	0.02055	0	0.1914	0.004395	0.0488846	1
Porphyromonas sp. oral taxon 279	0	1.49537	1.43919	0	0	0	0	0	0	1.43919	0	0.0518299	1
Leptotrichia hofstadii	0.13282	1.37221	0.14663	0.23225	0.01292	0.1108	0.00423	0.02359	0.04904	0.14663	0.036315	0.0952381	1
Leptotrichia unclassified	2.16604	4.66015	4.13289	3.83909	2.13094	2.41222	1.71043	2.69548	1.73747	4.13289	2.27158	0.166667	1
Veillonella parvula	1.41646	3.77221	8.6805	6.23341	0.71239	1.08072	0.21193	3.70778	0.15934	3.77221	0.896555	0.166667	1
Campylobacter gracilis	2.34517	2.14437	0.29225	0.99826	0.04837	0.70025	0.26897	0.28808	0.84291	2.14437	0.494165	0.166667	1
Streptococcus infantis	0	0.0384	0.17899	0	0	0	0	0.05482	0	0.0384	0	0.219768	1
Johnsonella ignava	0.06069	0.09678	0.01269	0	0.02452	0	0.03242	0.07501	0	0.06069	0.01226	0.237302	1
Porphyromonas catoniae	0.09974	0.06221	1.36036	0	0.11906	0	0	0.26745	0.01294	0.09974	0.00647	0.237302	1
Rothia dentocariosa	0.34461	0	0	0	0	0	0	0	0	0	0	0.238593	1
Gemella haemolysans	0.00596	0	0	0	0	0	0	0	0	0	0	0.238593	1
Streptococcus australis	0	0	0.02699	0	0	0	0	0	0	0	0	0.238593	1
Eubacteriaceae bacterium CM5	0	0.008	0	0	0	0	0	0	0	0	0	0.238593	1
Leptotrichia goodfellowii	0	0.00795	0	0	0	0	0	0	0	0	0	0.238593	1
Neisseria subflava	0	0	0.01985	0	0	0	0	0	0	0	0	0.238593	1
Lachnoanaerobaculum saburreum	0.71104	0.38046	0.04235	0.41111	0.01488	0.28023	0	0	0.23647	0.38046	0.125675	0.243305	1
Fusobacterium nucleatum	2.27341	1.52738	1.91205	1.96335	0.50658	1.45706	0.5609	2.09398	1.46671	1.91205	1.46189	0.261905	1
Selenomonas noxia	3.61493	2.52708	0.85067	1.39935	0.00274	1.95574	1.16791	0.4105	1.1285	2.52708	1.1482	0.261905	1
Propionibacterium propionicum	0.90378	1.39298	2.94115	0.42045	1.4712	0.29637	1.98953	0.84127	0.78527	1.39298	0.81327	0.261905	1
candidate division TM7 single cell isolate TM7b	1.03736	2.98623	1.291	0.80101	0	1.48717	0.49407	0.31731	1.35547	1.291	0.64754	0.261905	1
Prevotella maculosa	2.85241	0.89495	0.85256	0.28709	0.24319	1.11122	0.46859	0.72303	1.45936	0.89495	0.59581	0.261905	1
Leptotrichia buccalis	0.5064	0.86711	0.78853	1.8802	0.12036	0.42462	0.48473	0.72896	0.25902	0.78853	0.454675	0.261905	1
Prevotella loescheii	0.78898	0.31841	0.83833	0.14184	0.00982	0.15856	0.22423	0.56787	0.97361	0.78898	0.191395	0.261905	1
Treponema lecithinolyticum	0.0017	0.04253	0.00803	0	0	0.16936	0.0389	0	0	0.00803	0	0.345231	1
Abiotrophia defectiva	0.02744	0	0.12055	0	1.27431	0	0	0	0	0.02744	0	0.357386	1
Bulleidia extructa	0.04895	0	0.01982	0	0	0.25877	0	0	0	0.01982	0	0.357386	1
Streptococcus intermedius	0	0.00199	0.00213	0	0	0.03723	0	0	0	0.00199	0	0.357386	1
Selenomonas artemidis	0.0628	0.02982	0	0	0.00956	0.01105	0	0.02898	0.00468	0.02982	0.00712	0.35802	1
Actinomyces oris	0.0661	0.00638	0.03032	0	0.14713	0.01188	0.02541	0	0	0.03032	0.00594	0.35802	1
Haemophilus parainfluenzae	0.19215	0.0526	0.23706	0	1.52526	0.04209	0.04991	0.19771	0	0.19215	0.046	0.36415	1
Prevotella nigrescens	4.25367	1.08742	1.62595	0.11737	1.47708	0.90947	0.27185	3.19817	2.6365	1.62595	1.19328	0.380952	1
Candidatus Prevotella conceptionensis	1.36608	1.95218	0.56992	1.49362	0.23926	0.96026	0.71661	1.18101	0.39084	1.36608	0.838435	0.380952	1
Prevotella saccharolytica	1.26853	0.53134	1.2529	0.66472	0.09782	0.8266	0.76946	0.64535	0.77544	1.2529	0.71709	0.380952	1
Dialister invisus	1.09724	1.02367	0.28341	0.44317	0.62433	0.7486	0.46361	0.78648	0.28041	1.02367	0.54397	0.380952	1
Catonella morbi	0.42588	0.69348	1.06643	0.64167	0.23797	0.40331	1.26378	0.55072	0.4138	0.69348	0.48226	0.380952	1
Streptococcus cristatus	0.21823	0.27814	0.50409	0.53022	0.00787	0.21052	0.21618	0.42337	0.09081	0.27814	0.21335	0.380952	1
Streptococcus mitis oralis pneumoniae	0.06993	0.01878	0.02253	0.09685	0	0	0.01254	0.06999	0	0.02253	0.00627	0.511482	1
candidate division TM7 single cell isolate TM7c	1.38858	3.59651	1.83283	2.95527	0.20401	3.23986	0.9204	0.62027	2.1695	1.83283	1.54495	0.547619	1
Aggregatibacter unclassified	1.34304	3.87228	0.56914	3.26458	0	1.36246	3.03677	0.27829	0.33917	1.34304	0.850815	0.547619	1
Cardiobacterium hominis	0.12155	0.24351	0.30301	0.12999	0.60828	0	0.11175	0.12924	0.18756	0.24351	0.129615	0.547619	1
Lachnospiraceae oral taxon 107	0.02954	0.3047	0.19205	0.06299	0.00387	0.09376	0.31234	0.09383	0	0.19205	0.078375	0.547619	1
Neisseria meningitidis	0	0.09273	0.303	0.03899	0.0249	0.02673	0.03614	0.07587	0.02254	0.09273	0.031435	0.547619	1
Actinomyces viscosus	0.09591	0.05026	0.01195	0.18088	0.01336	0.02454	0.04499	0	0.00351	0.05026	0.01895	0.547619	1
Actinomyces johnsonii	0.21879	0.05061	0	0	0.01588	0	0.19068	0	0.12674	0.05061	0.00794	0.589639	1
Prevotella pleuritidis	0	0.03042	0.07307	0.07571	0.01692	0	0	0	0.00983	0.03042	0.004915	0.589639	1
Eubacterium brachy	0	0.12386	0.07958	0.00911	0	0.17079	0.05103	0	0	0.07958	0.004555	0.589639	1
Prevotella nanceiensis	0	0	0.04191	0	0.0364	0	0	0	0	0	0	0.595883	1
Kingella oralis	0.19988	0	0	0	0	0.07788	0	0	0	0	0	0.595883	1
Oribacterium sp. oral taxon 078	0.2179	0.33192	0	0.15372	0.08931	0.38984	0	0	0.06761	0.2179	0.07846	0.693641	1
Leptotrichia shahii	0.09874	0.11431	0	0	0.03201	0.06028	0	0.13705	0.07178	0.09874	0.046145	0.693641	1
Streptococcus gordonii	0.19892	0	0.10759	0	0.05814	0.00698	0.09669	1.44387	0	0.10759	0.03256	0.693641	1
Campylobacter showae	0.53188	3.19951	4.5397	4.45738	0.83467	1.80019	2.0043	2.81804	1.39064	3.19951	1.90224	0.714286	1
Leptotrichia wadei	0.91833	0.70217	0.05957	0.48507	0.39692	0.59035	0.23657	0.52029	0.81498	0.70217	0.50268	0.714286	1
Lautropia mirabilis	0.42656	0.06966	2.25049	0.34336	2.71949	0.01908	0.27909	0.15825	0.11842	0.42656	0.21867	0.714286	1
Granulicatella adiacens	0.09996	0.0587	0.72036	0.02135	0.73029	0.09102	0.29382	0.05903	0.00405	0.09996	0.075025	0.714286	1
Streptococcus tigurinus	0.08702	0.02921	0.01858	0.11753	0.00719	0.01688	0.01438	0.03301	0.03196	0.02921	0.02442	0.714286	1
Neisseria flavescens	0	0.55707	0.72847	0	0	0	0.59547	0.81522	0.43888	0.55707	0.21944	0.787406	1
Streptococcus sanguinis	0.42782	0	1.71707	0	2.6787	0.00764	0.07107	0.36114	0.03383	0.42782	0.05245	0.795418	1
Slackia unclassified	0.09912	0	0.05212	0.00406	0.07158	0.07887	0.03002	0.00319	0	0.05212	0.01704	0.795418	1
Prevotella denticola	0.01613	0	0	0	0	0	0	0	0.69834	0	0	0.859684	1
Neisseria lactamica	0	0.00649	0	0	0	0	0.02206	0	0	0	0	0.859684	1
Actinomyces georgiae	0.0372	0	0	0	0	0.01591	0.03635	0	0	0	0	0.878088	1
Actinomyces massiliensis	0.03581	0.13912	0	0	0	0	0.14277	0	0.70131	0.03581	0	0.887537	1
Eubacteriaceae bacterium OBRC8	0	0.01354	0.00957	0.02647	0	0	0	0.02175	0	0.00957	0	0.887537	1
Capnocytophaga sp. oral taxon 329	1.59019	4.81399	2.6771	0	4.31295	5.69155	6.1044	0	0	2.6771	2.15647	0.895533	1
Eubacterium yurii	0.04542	0	0.38908	0	0.00179	0	0.27437	0.16229	0.1846	0.04542	0.08204	0.895533	1
Bacteroidetes oral taxon 274	1.83212	4.11392	2.96618	4.3843	1.20389	2.60723	3.81032	3.21105	0.87493	2.96618	2.90914	0.904762	1
Prevotella oris	2.04357	0.42863	0.33866	0.52161	1.3877	0.07528	0.24422	0.49069	1.76733	0.42863	0.50615	0.904762	1
Prevotella micans	1.35526	0.50529	0.10135	0.05183	0.40349	1.40534	0.33235	0.3313	0.83888	0.50529	0.36792	0.904762	1
Solobacterium moorei	0.74318	0.10379	0.3996	0.29668	0.20413	0.23902	0.18469	0.61921	0.64135	0.3996	0.26785	0.904762	1
Fusobacterium periodonticum	0.06322	0.31617	0.07896	0.23604	0.12897	0.02051	0	0.63191	0.06639	0.07896	0.09768	0.904762	1
Campylobacter concisus	0.00988	0	0.00889	0	0	0.04514	0.06332	0	0.00748	0.00889	0.00374	1	1
Capnocytophaga unclassified	3.37428	1.22507	8.70661	3.04365	4.00114	0.35192	7.18114	6.06135	4.88889	3.37428	4.44501	1	1
Alloprevotella tannerae	8.09178	2.28331	1.03584	0.44738	2.97261	4.20819	2.64461	6.31608	1.36535	2.28331	2.80861	1	1
Neisseria elongata	0.00828	1.41581	1.13408	1.38968	0.38856	0.23737	3.39831	0.51427	0.95428	1.13408	0.734275	1	1
Cardiobacterium valvarum	0.08801	0.1667	0.3011	0.12092	0.06115	0.04281	2.42424	0.62146	0.17967	0.1667	0.150295	1	1
Capnocytophaga ochracea	0.11645	0.38804	0.03582	0.07343	0.17999	0.10027	0.16939	0.06738	0.20132	0.11645	0.13483	1	1
Atopobium rimae	1.15091	0	0.00829	0	0.1895	0.09074	0	0.1926	0.04156	0.00829	0.06615	1	1
Alloprevotella unclassified	0	0	0.42631	0.79288	0	0	0	0	0.1387	0	0	1	1
Kingella unclassified	0.01212	0	0	0	0	0.00438	0	0	0.03887	0	0	1	1
Aggregatibacter aphrophilus	0	0.10864	0	0	0.0306	0	0	0.7105	0	0	0	1	1
Veillonella unclassified	0.35576	0.50669	2.57973	3.57384	0.21148	2.65144	1.12299	0.95808	0	0.50669	1.04053	0.904762	1
Capnocytophaga gingivalis	0	0.28047	4.5941	0.50056	1.5866	0.33415	0.59691	0.27	0.18818	0.28047	0.417355	0.904762	1
Prevotella veroralis	1.97943	0.07422	0.014	0.13237	0.69329	0.43827	0.14095	0	1.02008	0.07422	0.28961	0.904762	1
Streptococcus oligofermentans	0.22064	0.11902	0.15349	0.26075	0	0.08093	0.33614	0.28038	0.12072	0.15349	0.190735	0.904762	1
Lachnospiraceae bacterium ICM7	0.06284	0.16974	0.15671	0.21384	0.20882	0.21715	0	0.13289	0	0.15671	0.170855	0.896851	1
Neisseria sicca	0	0.01082	0.0723	0	0.19881	0.00341	0.05363	0.91765	0	0.01082	0.02852	0.895533	1
Neisseria unclassified	0.75044	0	0	0	0.45987	0.1108	0	0.35642	0.22344	0	0.16712	0.892738	1
Prevotella multiformis	1.37528	0	0	0	0.41552	0	0.01882	0.00865	1.04322	0	0.013735	0.892738	1
Rothia aeria	0	0	0.07392	0.28602	0.01781	0	0.0082	0	0	0	0.0041	0.887537	1
Parvimonas micra	0	0.03331	0	0	0	0.02545	0.00504	0.05675	0	0	0.00252	0.887537	1
Shuttleworthia satelles	0.01027	0	0	0	0	0	0.02147	0	0.02986	0	0	0.878088	1
Selenomonas flueggei	0.23098	0.10629	0	0	0.26818	0.18026	0.05089	0.0224	0.62798	0.10629	0.115575	0.795418	1
Eubacterium infirmum	3.22424	0.71482	0.15316	0.21543	5.61993	2.28844	0.26088	1.72227	3.2003	0.71482	2.00536	0.714286	1
Treponema socranskii	2.30522	1.10208	0.51979	3.28902	1.57809	1.40252	1.65809	1.01272	0.96653	1.10208	1.4903	0.714286	1
Prevotella oulorum	5.2974	0.6378	0.17479	0.89084	1.55812	1.16473	0.31664	0.59116	7.9989	0.6378	1.02778	0.714286	1
Prevotella marshii	1.09806	0.02093	0.09857	0.04429	1.4605	1.29989	0.73815	0.59002	0.00698	0.09857	0.664085	0.714286	1
Capnocytophaga granulosa	0.23994	0.6204	0.31655	1.38348	0.47655	0.22539	1.13963	0.6849	0.20043	0.31655	0.580725	0.714286	1
Eggerthia catenaformis	0.06899	0	0	0	0.23638	0	0.22467	0	0.05553	0	0.027765	0.671373	1
Granulicatella unclassified	0	0.01845	0	0	0	0.04494	0	0.1072	0.01561	0	0.007805	0.671373	1
Megasphaera micronuciformis	0.45213	0	0	0	0.00183	0.50532	0	0	0.54847	0	0.000915	0.671373	1
Prevotella melaninogenica	1.65662	2.70184	2.49147	0.77688	5.63579	3.04778	0.54961	3.3656	7.45218	2.49147	3.20669	0.547619	1
Treponema vincentii	0.72447	1.09116	0.26848	1.50812	3.03063	0.93434	2.37016	0.20237	0.64163	0.72447	1.22123	0.547619	1
Centipeda periodontii	0.40652	0.25166	0	0.08234	0.48245	0.31121	0.70925	0.28098	0.14638	0.25166	0.296095	0.547619	1
Actinomyces odontolyticus	0.02024	0.15587	0.22501	0.20131	0.31332	0.2498	0.05435	1.17687	0	0.15587	0.225555	0.547619	1
Parvimonas unclassified	0.00548	0.07665	0.1488	0.88542	0.07926	0.08974	0.08716	0.28977	0	0.07665	0.08845	0.547619	1
Eubacteriaceae noname unclassified	0	0.43646	0	0.02523	0.0671	0.01666	0.06004	0.22597	0.20142	0	0.06357	0.516853	1
Prevotella dentalis	0	0	0.31944	0.10185	0.25583	0.04168	0.03375	0.07262	0.0137	0	0.05715	0.516853	1
Methanobrevibacter unclassified	0	0	0	0	0	0.05515	0	0	0	0	0	0.637352	1
Actinomyces sp. oral taxon 448	0	0	0	0	0	0	5.247	0	0	0	0	0.637352	1
Rothia unclassified	0	0	0	0.05242	0	0	0	0	0	0	0	0.637352	1
Scardovia inopinata	0	0	0	0	0	0	0.17248	0	0	0	0	0.637352	1
Scardovia wiggsiae	0	0	0	0	0	0	1.34938	0	0	0	0	0.637352	1
Olsenella unclassified	0	0	0	0.03213	0	0	0	0	0	0	0	0.637352	1
Capnocytophaga sp. oral taxon 332	0	0	0	0	0	0	4.21235	0	0	0	0	0.637352	1
Macrococcus caseolyticus	0	0	0	0.04168	0	0	0	0	0	0	0	0.637352	1
Lactobacillus salivarius	0	0	0	0	0	0	0.10277	0	0	0	0	0.637352	1
Streptococcus mutans	0	0	0	0	0	0	0.06368	0	0	0	0	0.637352	1
Streptococcus sobrinus	0	0	0	0.1894	0	0	0	0	0	0	0	0.637352	1
Eubacteriaceae bacterium ACC19a	0	0	0	0	0	0	0.01401	0	0	0	0	0.637352	1
Pseudoramibacter alactolyticus	0	0	0	0	0	0.0299	0	0	0	0	0	0.637352	1
Butyrivibrio unclassified	0	0	0	0	0	0	0	0	0.0788	0	0	0.637352	1
Subdoligranulum unclassified	0	0	0	0.05233	0	0	0	0	0	0	0	0.637352	1
Veillonella dispar	0	0	0	0	0	0.0504	0	0	0	0	0	0.637352	1
Aggregatibacter actinomycetemcomitans	0	0	0	0	0.01997	0	0	0	0	0	0	0.637352	1
Avian myelocytomatosis virus	0	0	0	0.15519	0	0	0	0	0	0	0	0.637352	1
Veillonella atypica	0.40569	0.1432	0	0	0.9194	0.65372	0.25381	0.00396	2.26171	0.1432	0.453765	0.436661	1
Porphyromonas gingivalis	0.77027	2.19367	1.80502	3.05179	0.34728	10.8495	1.08835	10.4173	9.98609	1.80502	6.51894	0.380952	1
Prevotella intermedia	1.09746	6.37907	1.33983	6.34376	13.6353	2.78848	1.50818	2.9624	3.50365	1.33983	3.23303	0.380952	1
Aggregatibacter segnis	0.09856	2.76669	0.32121	3.09894	0.85905	0.56145	2.32157	0.88483	0.38993	0.32121	0.87194	0.380952	1
Eikenella corrodens	0.10223	0.08206	1.7919	0.23622	0.81053	0.3921	2.50671	0.70062	0.19284	0.10223	0.54636	0.380952	1
Selenomonas infelix	0.12475	0.34964	0.04089	0.14746	0.248	0.16281	0.56827	0.24538	0.31613	0.12475	0.24669	0.380952	1
Streptococcus anginosus	0.32277	0.05975	0	0.09541	0.01017	0.10787	0.23056	0.37965	0.32518	0.05975	0.169215	0.380952	1
Alloprevotella rava	0.50041	0	0	0.09119	0.53309	0.05931	0.09241	0.18311	0.46093	0	0.13776	0.36415	1
Prevotella pallens	0.06023	0	0.06287	0	0.46619	1.07758	0.10708	0	1.68485	0.06023	0.286635	0.35802	1
Prevotella salivae	0.05456	0	0	0	0.00463	0.23471	0.83881	0	0.77817	0	0.11967	0.345231	1
Actinomyces cardiffensis	0	0	0.07109	0	0.05196	0.40287	0.16935	0	0.07505	0	0.063505	0.345231	1
Bifidobacterium dentium	0	0	0	0	0	0	0.04724	0.34272	0	0	0	0.376759	1
Streptococcus parasanguinis	0	0	0	0	0	0.4967	0	0	0.28874	0	0	0.376759	1
Porphyromonas endodontalis	0.39573	3.18978	1.08393	3.59085	2.82648	4.07457	0.60427	2.22499	5.76549	1.08393	3.20866	0.261905	1
Gemella morbillorum	0.2128	0.25969	0.62738	0.66146	0.30337	0.83765	0.89548	1.24376	0.20623	0.25969	0.749555	0.261905	1
Prevotella buccae	0.19373	0.02417	0.10694	0.46106	1.11599	0.02341	1.5541	0.12646	0.61886	0.10694	0.53996	0.261905	1
Kingella denitrificans	0	0.01711	0	0	0.76736	0.05596	0.21417	0.16141	0	0	0.108685	0.224916	1
Olsenella uli	0	0	0	0.05516	0.98576	0	0.14283	0	0	0	0.02758	0.219768	1
Pyramidobacter piscolens	0	0	0	0.41712	0.04217	0	0.27931	0	0	0	0.021085	0.219768	1
Oribacterium sinus	0	0	0	0	0.18483	0.03639	0	0	0.14765	0	0.018195	0.219768	1
Neisseria macacae	0	0	0	0	0.24969	0	0.03427	0.11992	0	0	0.017135	0.219768	1
Peptostreptococcus stomatis	0.34374	0.72435	0.27856	1.25019	0.85888	1.19748	0.15207	0.82579	0.78212	0.34374	0.842335	0.166667	1
Selenomonas sputigena	0.34463	0.24587	0.13589	0.66721	0.59423	0.24737	0.47127	0.43142	0.21495	0.24587	0.451345	0.166667	1
Filifactor alocis	0.05799	0.19789	0.02468	0.14741	0.15759	0.45411	0.07947	0.40611	0.37728	0.05799	0.267435	0.166667	1
Prevotella oralis	0	0	0.07644	0.09119	0.01952	0.03172	0.06384	0.37503	0.32636	0	0.077515	0.153854	1
Campylobacter rectus	0	0.02922	0	0.14194	0.01726	0.36343	0	0.09849	0.2791	0	0.120215	0.148635	1
Stomatobaculum longum	0.01743	0	0	0	0.05755	0.57217	0.07566	0.0065	0.17788	0	0.066605	0.148635	1
Alicycliphilus unclassified	0	0	0	0	0.04025	0	0.71795	0.08776	0.18738	0	0.064005	0.119795	1
Streptococcus constellatus	0	0	0	0	0.10287	0.01484	0.11575	0.06709	0	0	0.040965	0.119795	1
Treponema maltophilum	0.92616	0.55807	0.85652	2.16496	1.24961	1.15653	1.94113	0.97067	0.71952	0.85652	1.20307	0.0952381	1
Tannerella forsythia	0.45839	0.43542	0.16267	1.25838	0.64794	2.31696	0.42842	2.74382	0.83919	0.43542	1.04879	0.0952381	1
Anaeroglobus geminatus	0.65715	0.05994	0.13447	0.7738	2.52954	0.45978	0.65398	0.92125	0.68395	0.13447	0.728875	0.0952381	1
Prevotella baroniae	0.10699	0.00648	0.31482	0.35108	2.25094	0.29319	1.04004	0.45608	0.22452	0.10699	0.40358	0.0952381	1
Eubacterium saphenum	0.01235	0.0148	0	0.02437	0.22496	0.10737	0.12966	0.01109	0.10261	0.01235	0.10499	0.0952381	1
Atopobium parvulum	0	0	0.00264	0.06493	0.34743	0.08164	0.00169	0.07826	0.17247	0	0.07995	0.0518218	1
Bacteroidetes bacterium oral taxon 272	0	0.03583	0.26326	3.92644	1.61683	0.5041	2.35123	0.50129	0.2587	0.03583	1.06046	0.0476191	1
Treponema denticola	0.52719	1.05806	0.2002	1.6874	1.98556	4.20778	1.4362	2.49044	2.13293	0.52719	2.05925	0.0238095	1
Treponema medium	0.41408	0.42476	0.0588	0.86511	1.08785	1.15027	0.51693	0.57963	0.57213	0.41408	0.72237	0.0238095	1
Desulfobulbus sp. oral taxon 041	0.01969	0.06822	0	0.76198	0.64134	0.65911	0.33164	0.26233	0.32064	0.01969	0.48649	0.0238095	1
Fretibacterium fastidiosum	0.11995	0.0679	0.04272	1.09604	0.65196	0.28266	0.61449	0.21113	0.21217	0.0679	0.448575	0.0238095	1
