## Supplementary material for "Metagenomic Analysis Reveals A Possible Association Between Respiratory Infection and Periodontitis": Table S8.xlsx

### Sheet: GSEA
Table S8. The GSEA analysis in KEGG, GO, EggNOG terms.
GSEA_type	ID	Description	NES	FDR	Group
COG	COG0840@NOG	Methyl-accepting_chemotaxis	3.34767	0	Patients
COG	ENOG4107RM7@BACTNOG	Methyl-accepting_chemotaxis	3.2181	0	Patients
COG	ENOG411AP9W@SPINOG	Predicted_AAA-ATPase	3.20381	0	Patients
COG	ENOG411AMJX@SPINOG	Methyl-accepting_chemotaxis	2.93393	0	Patients
COG	ENOG41120RG@NOG	Domain-Containing_protein	2.64356	0	Patients
COG	ENOG410NDN3@FIRMNOG	Abc_transporter	2.63847	0	Patients
COG	COG3666@NOG	transposase	2.62113	0	Patients
COG	ENOG41081RX@BACTNOG	Inherit_from_NOG:_Domain-Containing_protein	2.56216	0	Patients
COG	COG3464@NOG	transposase	2.52547	0	Patients
COG	ENOG410ENZJ@CLONOG	Abc_transporter	2.4665	0	Patients
COG	ENOG410NEW8@FIRMNOG	Transposase	2.37164	0.00155228	Patients
COG	ENOG4105EUN@BACTNOG	Transposase	2.32262	0.00231252	Patients
COG	ENOG4105ENQ@BACTNOG	Alpha-L-fucosidase	2.25428	0.00520287	Patients
COG	ENOG410NJZM@FIRMNOG	Inherit_from_bactNOG:_filamentous_hemagglutinin_family_outer_membrane_protein	2.19276	0.00789802	Patients
COG	COG3547@NOG	Transposase	2.19292	0.00826997	Patients
COG	ENOG4105C8Q@BACTNOG	Methyl-accepting_chemotaxis	2.16658	0.00942953	Patients
COG	ENOG4105IB0@BACTNOG	filamentous_hemagglutinin_family_outer_membrane_protein	2.16995	0.00985772	Patients
COG	ENOG4109N04@BCTONOG	arginine-specific_protease_ArgI_polyprotein	2.14342	0.0104076	Patients
COG	COG4981@NOG	Fatty_acid_synthase	2.02555	0.00403394	Control
COG	COG4982@NOG	fatty_acid_synthase	2.05194	0.00449488	Control
COG	COG0627@NOG	esterase	1.99599	0.00600054	Control
COG	COG4585@NOG	Histidine_kinase	1.97726	0.00785521	Control
COG	COG2887@NOG	helicase	1.90525	0.0249257	Control
COG	COG0515@NOG	Serine_Threonine_protein_kinase	1.89484	0.024962	Control
COG	COG1123@NOG	(ABC)_transporter	1.87928	0.0268916	Control
COG	COG2030@NOG	maoc_domain_protein_dehydratase	1.871	0.0270006	Control
COG	ENOG410QERS@FUSONOG	Oxidoreductase_required_for_the_transfer_of_electrons_from_pyruvate_to_flavodoxin_(By_similarity)	1.83783	0.047181	Control
KEGG	K03406	methyl-accepting chemotaxis protein	3.08204	0	Patient
KEGG	K06021		2.75505	0	Patient
KEGG	K07487	transposase	2.64908	0.001	Patient
KEGG	K07485	transposase	2.44977	0.002	Patient
KEGG	K01337	lysyl endopeptidase	2.2128	0.00485092	Patient
KEGG	K19237	gingipain K	2.17774	0.00530588	Patient
KEGG	K06020	energy-dependent translational throttle protein EttA	1.98627	0.0284622	Patient
KEGG	K08589	gingipain R	1.91747	0.0420956	Patient
KEGG	K12516	putative surface-exposed virulence protein	1.88427	0.0458858	Patient
KEGG	K11533	fatty acid synthase, bacteria type	2.0725	0.001	Control
KEGG	K08884	serine/threonine protein kinase, bacterial	1.98492	0.00499936	Control
KEGG	K02757	PTS system, beta-glucoside-specific IIC component	1.95145	0.00701325	Control
KEGG	K02755	PTS system, beta-glucoside-specific IIA component	1.92189	0.00858957	Control
KEGG	K02756	PTS system, beta-glucoside-specific IIB component	1.92737	0.00998914	Control
KEGG	K00666	fatty-acyl-CoA synthase	1.82837	0.0473645	Control
GO	GO:0033043	regulation_of_organelle_organization	2.14489	0	Control
GO	GO:0009404	toxin_metabolic_process	2.14149	0	Control
GO	GO:0008897	holo-[acyl-carrier-protein]_synthase_activity	2.11995	0	Control
GO	GO:0004674	protein_serine/threonine_kinase_activity	2.09485	0	Control
GO	GO:0010564	regulation_of_cell_cycle_process	2.05544	0.000171	Control
GO	GO:0009403	toxin_biosynthetic_process	2.0602	0.000205	Control
GO	GO:0042304	regulation_of_fatty_acid_biosynthetic_process	2.04049	0.000293	Control
GO	GO:0007346	regulation_of_mitotic_cell_cycle	2.0228	0.000342	Control
GO	GO:0005811	lipid_droplet	2.03131	0.000385	Control
GO	GO:0051726	regulation_of_cell_cycle	2.01479	0.00041	Control
GO	GO:0044116	growth_of_symbiont_involved_in_interaction_with_host	2.00299	0.000652	Control
GO	GO:0005835	fatty_acid_synthase_complex	1.99674	0.000683	Control
GO	GO:0016409	palmitoyltransferase_activity	1.98339	0.000868	Control
GO	GO:0016418	S-acetyltransferase_activity	1.9679	0.00131913	Control
GO	GO:0044117	growth_of_symbiont_in_host	1.95497	0.0017783	Control
GO	GO:0042759	long-chain_fatty_acid_biosynthetic_process	1.94982	0.00179578	Control
GO	GO:0019748	secondary_metabolic_process	1.94287	0.00182451	Control
GO	GO:0044110	growth_involved_in_symbiotic_interaction	1.94308	0.00193183	Control
GO	GO:0019171	3-hydroxyacyl-[acyl-carrier-protein]_dehydratase_activity	1.93049	0.00232521	Control
GO	GO:0016419	S-malonyltransferase_activity	1.91293	0.00261471	Control
GO	GO:0004314	[acyl-carrier-protein]_S-malonyltransferase_activity	1.91375	0.00269054	Control
GO	GO:0016420	malonyltransferase_activity	1.91478	0.00282507	Control
GO	GO:0001676	long-chain_fatty_acid_metabolic_process	1.8996	0.00312727	Control
GO	GO:0051174	regulation_of_phosphorus_metabolic_process	1.89554	0.00325376	Control
GO	GO:0040008	regulation_of_growth	1.87543	0.00464322	Control
GO	GO:0015298	solute:cation_antiporter_activity	1.87087	0.0050585	Control
GO	GO:0004315	3-oxoacyl-[acyl-carrier-protein]_synthase_activity	1.86457	0.0053663	Control
GO	GO:0044550	secondary_metabolite_biosynthetic_process	1.8605	0.00543139	Control
GO	GO:0019220	regulation_of_phosphate_metabolic_process	1.85789	0.00570475	Control
GO	GO:0015299	solute:proton_antiporter_activity	1.84441	0.00719195	Control
GO	GO:0044119	growth_of_symbiont_in_host_cell	1.84107	0.00747966	Control
GO	GO:0004611	phosphoenolpyruvate_carboxykinase_activity	1.8418	0.00755571	Control
GO	GO:0009894	regulation_of_catabolic_process	1.82298	0.01012	Control
GO	GO:0052805	imidazole-containing_compound_catabolic_process	1.80112	0.0143896	Control
GO	GO:0071709	membrane_assembly	1.78041	0.0193594	Control
GO	GO:0031329	regulation_of_cellular_catabolic_process	1.78223	0.019472	Control
GO	GO:0009887	animal_organ_morphogenesis	1.77227	0.0214743	Control
GO	GO:0006548	histidine_catabolic_process	1.76864	0.0223155	Control
GO	GO:0004316	3-oxoacyl-[acyl-carrier-protein]_reductase_(NADPH)_activity	1.76626	0.0227456	Control
GO	GO:0043165	Gram-negative-bacterium-type_cell_outer_membrane_assembly	1.75799	0.0251236	Control
GO	GO:0045254	pyruvate_dehydrogenase_complex	1.75877	0.0255199	Control
GO	GO:0004318	enoyl-[acyl-carrier-protein]_reductase_(NADH)_activity	1.75239	0.0272215	Control
GO	GO:0044091	membrane_biogenesis	1.74655	0.0277386	Control
GO	GO:0003989	acetyl-CoA_carboxylase_activity	1.75076	0.0277857	Control
GO	GO:0043163	cell_envelope_organization	1.74769	0.0278529	Control
GO	GO:0009317	acetyl-CoA_carboxylase_complex	1.74931	0.0278553	Control
GO	GO:0070404	NADH_binding	1.7432	0.0290087	Control
GO	GO:0005416	amino_acid:cation_symporter_activity	1.73247	0.0323471	Control
GO	GO:0016417	S-acyltransferase_activity	1.73348	0.0324621	Control
GO	GO:0006103	2-oxoglutarate_metabolic_process	1.73441	0.0325599	Control
GO	GO:0046777	protein_autophosphorylation	1.73101	0.0326196	Control
GO	GO:0016780	phosphotransferase_activity,_for_other_substituted_phosphate_groups	1.72711	0.033428	Control
GO	GO:0045229	external_encapsulating_structure_organization	1.72827	0.0334567	Control
GO	GO:0005343	organic_acid:sodium_symporter_activity	1.72456	0.0338946	Control
GO	GO:0009888	tissue_development	1.71219	0.0341075	Control
GO	GO:0015920	lipopolysaccharide_transport	1.70956	0.0344573	Control
GO	GO:0015081	sodium_ion_transmembrane_transporter_activity	1.72235	0.0345316	Control
GO	GO:0010565	regulation_of_cellular_ketone_metabolic_process	1.71229	0.0345765	Control
GO	GO:0005283	amino_acid:sodium_symporter_activity	1.72153	0.0345948	Control
GO	GO:0045927	positive_regulation_of_growth	1.72006	0.0346019	Control
GO	GO:0015370	solute:sodium_symporter_activity	1.71848	0.0348027	Control
GO	GO:0009082	branched-chain_amino_acid_biosynthetic_process	1.70972	0.0348394	Control
GO	GO:0004834	tryptophan_synthase_activity	1.71266	0.0349615	Control
GO	GO:0035725	sodium_ion_transmembrane_transport	1.71316	0.03526	Control
GO	GO:0048856	anatomical_structure_development	1.71521	0.0353724	Control
GO	GO:0003008	system_process	1.7161	0.0355189	Control
GO	GO:0009405	pathogenesis	1.71339	0.03572	Control
GO	GO:0008959	phosphate_acetyltransferase_activity	1.70611	0.0357506	Control
GO	GO:0006549	isoleucine_metabolic_process	1.70277	0.0370953	Control
GO	GO:0005739	mitochondrion	1.6998	0.0380206	Control
GO	GO:0009097	isoleucine_biosynthetic_process	1.69224	0.0415259	Control
GO	GO:0030154	cell_differentiation	1.68602	0.0435993	Control
GO	GO:0006140	regulation_of_nucleotide_metabolic_process	1.68631	0.0440474	Control
GO	GO:0044432	endoplasmic_reticulum_part	1.68006	0.0465697	Control
GO	GO:0004658	propionyl-CoA_carboxylase_activity	1.67755	0.0474156	Control
