## Supplementary material for "Metagenomic Analysis Reveals A Possible Association Between Respiratory Infection and Periodontitis": Table S9.xlsx

### Sheet: ARG_overabundant_in_patient
Table S9. LEfSe analysis of antibiotic resistance genes (ARGs) and virulence genes (Virs) in the current dataset.
Genetype	ID	C1	C2	C3	P1	P2	P3	P4	P5	P6		Sample	LDA	P value	Gene associated species
ARG	A0A085GFM6	0	0	0	9.64878e-05	0.000171169	0.00035137	0.00038889	9.11682e-05	0.00029921	2.36745	Patient	2.12281	0.0181025	Ewingella americana
ARG	X8K489	0	0	0	0.000908943	0.00141091	0.000472858	0.000457932	0.000858831	0.000704661	2.90437	Patient	2.59142	0.0181025	Eubacterium sulci ATCC 35585
ARG	A0A0G0KIL2	0	0.000154124	0	0.000255988	0.000681184	0.000665861	0.000257937	0.000241875	0.000529215	2.64214	Patient	2.25253	0.0196202	Candidatus Woesebacteria bacterium
ARG	A0A0K8NXB8	0	0.000132492	0.000170744	0.000660179	0.000195193	0.00080137	0.000332603	0.000207927	0.000227469	2.60651	Patient	2.27036	0.0201368	Ideonella sakaiensis
ARG	A0A0S8ETT1	0.00393443	0.00471238	0.00433778	0.0063022	0.00563513	0.00819646	0.00481386	0.00566661	0.00567383	3.78161	Patient	2.9421	0.0201368	Thiotrichales bacterium SG8_50
ARG	ABA71731_1	0	0.000108196	6.97163e-05	0.00071882	0.000398496	0.000560926	0.00027161	0.000169797	0.000743023	2.67862	Patient	2.35458	0.0201368	Enterococcus faecalis
ARG	I4B6G9	0	0.000461194	0.000705785	0.00105326	0.00127397	0.0011955	0.00154369	0.000995194	0.000890777	3.06398	Patient	2.60043	0.0201368	Turneriella parva (strain ATCC BAA-1111 / DSM 21527 / NCTC 11395 / H) (Leptospira parva)
ARG	J5WZ87	0	0.00123131	0.000176312	0.00386301	0.00352727	0.001655	0.00354898	0.00150295	0.00281864	3.45014	Patient	3.07156	0.0201368	Selenomonas sp. CM52
ARG	Q8L1B1	0.000857031	0.00084319	0.000850404	0.00121781	0.00199836	0.00243912	0.00168724	0.00109313	0.00144763	3.21675	Patient	2.58753	0.0201368	Pseudomonas fluorescens
ARG	S3KEB2	0	0.000537513	0.000259762	0.00111596	0.00118783	0.000580555	0.0014618	0.000632662	0.00184566	3.05592	Patient	2.62314	0.0201368	Treponema maltophilum ATCC 51939
ARG	YP_186749_1	0.0190904	0.0188148	0.019448	0.0240886	0.0232433	0.0264743	0.0212107	0.0274766	0.0235537	4.38634	Patient	3.36216	0.0201368	Staphylococcus aureus
ARG	AIA08936_1	0	0	0.000225027	0.00014501	0.000257249	0.000264035	0.00029223	0.000274031	0.00044968	2.44774	Patient	2.11864	0.0380559	Streptomyces sp. WAC4747
ARG	C9LWH4	0	0.000410438	0	0.000227236	0.0019148	0.000827501	0.000457932	0.000644123	0.000704661	2.90094	Patient	2.41677	0.0380559	Selenomonas sputigena
ARG	G1V7D6	0	0.000175357	0	0.00019417	0.000172229	0.000303039	0.000293474	0.000366931	0.000301063	2.43428	Patient	2.071	0.0380559	Bilophila sp. 4_1_30
ARG	ZP_04635098	0	3.69113e-05	0	6.1307e-05	5.43793e-05	3.18936e-05	6.17739e-05	0.000115854	6.33713e-05	1.81133	Patient	2.02181	0.0380559	Yersinia intermedia
ARG	A0A0Q6SXN4	0	5.77374e-05	0.00011161	9.58976e-05	0.000170122	0.00074833	0.000289884	0.000181221	0.000198253	2.44812	Patient	2.11401	0.0388671	Massilia sp. Root335
ARG	A0A0W3F1I7	0	0.000134858	0.000260689	0.000447979	0.000298018	0.000233051	0.00045139	0.0010582	0.000463063	2.69192	Patient	2.25576	0.0388671	Streptococcus
ARG	A0A128EJ98	0	0.000646983	0.000151595	0.000879211	0.000649884	0.000660675	0.000885906	0.000184608	0.000807836	2.83124	Patient	2.33723	0.0388671	Campylobacter geochelonis
ARG	A6CVT6	0.0295478	0.0192751	0.0227022	0.0393622	0.0324703	0.0361766	0.0255158	0.0307454	0.0309225	4.51231	Patient	3.73273	0.0388671	Vibrio shilonii AK1
ARG	AAO04716_1	0	0.00304897	0.00120899	0.00467456	0.00362805	0.00729552	0.00333636	0.0036807	0.00281864	3.62726	Patient	3.15433	0.0388671	Staphylococcus epidermidis (strain ATCC 12228)
ARG	APB03216_1	0.00153788	0.00184196	0.00135643	0.00262232	0.00203525	0.00261472	0.00165143	0.00185831	0.00248473	3.34461	Patient	2.5121	0.0388671	Paenibacillus sp. LC231
ARG	NP_415434_1	0.0212343	0.0217997	0.0201086	0.0247851	0.0259033	0.0254515	0.0245938	0.0229095	0.0213868	4.38331	Patient	3.08995	0.0388671	Escherichia coli
ARG	NP_899166_1	0	0.000153497	9.89065e-05	0.00114726	0.000226138	0.000132631	0.000642222	0.000602229	0.000395298	2.71958	Patient	2.41446	0.0388671	Staphylococcus sciuri
ARG	A0A0K6IRK0	0	0	0	0	0.000200108	0.000469456	0.000454638	0.000213163	0.000233197	2.4179	Patient	2.15614	0.0431144	Tepidiphilus thermophilus
ARG	A0A0R2XSC3	0	0	0	0.000207672	9.21027e-05	0.000108037	0.000627762	0.000196223	0	2.31239	Patient	2.14719	0.0431144	Opitutaceae bacterium BACL24 MAG-120322-bin51
ARG	AAN41000	0	0	0	0.000157186	0.00132452	0	0.000158383	0.00014852	0.000649913	2.60898	Patient	2.25183	0.0431144	Salmonella enteritidis
ARG	CAB61224	0	0	0	0.000211168	0.00028096	0.000659135	0.000319165	0	0.000218279	2.4494	Patient	2.20078	0.0431144	Bacillus circulans
ARG	D2ZZI7	0	0	0	0.000194471	0	5.05848e-05	0.000244941	0.000275625	0.000502549	2.32503	Patient	2.06711	0.0431144	Neisseria mucosa ATCC 25996
ARG	E0NWG1	0	0	0	0	0.000284795	0.000111356	0.000647044	0.00020225	0.000221259	2.38819	Patient	2.12719	0.0431144	Selenomonas sp. oral taxon 149 str. 67H29BP
ARG	NP_415222_1	0	0	0	0.000278742	0.000370867	0.00014501	0.000140433	0	0.000288128	2.30934	Patient	2.063	0.0431144	Escherichia coli (strain K12)
Virulence gene	VFDB.VFG043319	0.000507475	0.000653533	0.000930539	0.000977672	0.0015227	0.00112131	0.000935422	0.00107614	0.00109246	2.98519	Patient	2.12114	0.0201368	Legionella pneumophila subsp. pneumophila str. Philadelphia 1
Virulence gene	Victors.30263832	0.000212968	0.000313936	0.000259853	0.000400905	0.000492282	0.000614533	0.000545635	0.00052067	0.000662227	2.80427	Patient	2.06685	0.0201368	Bacillus anthracis str. Ames
Virulence gene	Victors.23500192	0.000738403	0.000530633	0.000372472	0.000861208	0.000722359	0.000682795	0.000671876	0.000653631	0.000657512	2.83153	Patient	2.03136	0.0201368	Brucella suis 1330
Virulence gene	VFDB.VFG001248	0.000750458	0.000681529	0.000934657	0.00102268	0.0015473	0.00117134	0.00100942	0.00103441	0.00128346	3.00615	Patient	2.25821	0.0201368	Pseudomonas aeruginosa PAO1
Virulence gene	PATRIC_VF.lmo2537	0.00111579	0.00100372	0.000896551	0.00165573	0.00149584	0.00153348	0.00100347	0.00141099	0.00139879	3.13255	Patient	2.26907	0.0388671	Listeria monocytogenes EGD-e
Virulence gene	PATRIC_VF.t4352	0.00181699	0.00164668	0.00101194	0.0021776	0.00198216	0.00213353	0.00154522	0.00208982	0.00189555	3.26968	Patient	2.46354	0.0388671	Salmonella enterica subsp. enterica serovar Typhi str. Ty2
Virulence gene	VFDB.VFG000365	0.00125639	0.0010938	0.00125576	0.00150485	0.00162032	0.00180868	0.00166258	0.00131753	0.00141198	3.08943	Patient	2.10401	0.0388671	Yersinia pestis CO92
Virulence gene	VFDB.VFG000366	0.00177734	0.00150035	0.00145547	0.00193373	0.00254243	0.00230707	0.00163833	0.00199955	0.0024688	3.24021	Patient	2.29366	0.0388671	Yersinia pestis CO92
Virulence gene	Victors.15901286	0.00112953	0.000778009	0.000470604	0.0011633	0.00170566	0.00153501	0.000812139	0.00109508	0.00134815	3.05162	Patient	2.32025	0.0388671	Streptococcus pneumoniae TIGR4
Virulence gene	Victors.182684537	0.000771941	0.000443344	0.000632797	0.000740937	0.000608306	0.000975676	0.000666301	0.00085193	0.000833183	2.9711	Patient	2.15082	0.0388671	Streptococcus pneumoniae CGSP14
