## Supplementary material for "Metagenomic Analysis Reveals A Possible Association Between Respiratory Infection and Periodontitis": Table S11.xlsx

### Sheet: Sheet1
Table S11.LEfSe analysis of antibiotic resistance genes (ARGs) and virulence genes (Virs) in the dataset by Wang et al. 2016.
Genetype	Gene_ID	PDP1	PDP2	PDP3	PDP4	PDP5	PDP6	PDP7	PDP8	PDP9	PDP10	PHP1	PHP2	PHP3	PHP4	PHP5	PHP6	PHP7	PHP8	PHP9	PHP10		Sample	LDA	P value	Gene associated species
ARG	F9EK81	0.000267285	0	0	0.00535535	0.000241242	0.000499013	0.000355894	0.000186846	0.0014165	0.000879389	7.59078e-05	0	0	0	0	0	0	0	0	0	2.96386	PDP	2.67558	0.0012506	Fusobacterium nucleatum
ARG	AAC75089_1	0.00777799	0.00987362	0.0158523	0.0240991	0.0180932	0.02021	0.0190403	0.0100897	0.0318713	0.0197863	0.00330199	0.00538049	0.0132231	0.000731922	0.00919859	0.00644637	0.00606699	0.0107497	0	0.0147644	4.24722	PDP	3.73939	0.00249691	Escherichia coli (strain K12)
ARG	APB03216_1	0.000650425	0.00105381	0.00207396	0.00542998	0.00269065	0.00404774	0.000240569	0.000757799	0.00391703	0.00237772	0.00107752	0.00181849	0	0	0.000336101	0.000968328	0	0.000484424	0	0	3.36623	PDP	2.95554	0.00482927	Paenibacillus sp. LC231
ARG	AAA65953_1	0.000134684	0.000436428	0.00171783	0	0	0	0.000896668	0.000470754	0	0.000738534	0	0	0	0	0	0	0	0	0	0	2.64295	PDP	2.38297	0.00517529	Streptococcus faecium
ARG	AAG34690	0.000481609	0.00031212	0.00061427	0	0	0	0.000213757	0	0.00023203	0.000528178	0	0	0	0	0	0	0	0	0	0	2.37694	PDP	2.2948	0.00517529	Streptococcus faecium)
ARG	B8DYR6	0.000106184	0.000344078	0	0	0.000718787	0	0.000235643	0.000371141	0	0.000582258	0	0	0	0	0	0	0	0	0	0	2.37256	PDP	2.16548	0.00517529	Dictyoglomus turgidum
ARG	AAA22081_1	0.000148861	0.000482368	0.000949326	0	0.000335892	0.00277919	0.000330351	0	0.00286874	0.000816275	0	0	0	0	0	0.00132971	0	0	0	0	2.94007	PDP	2.58796	0.00632177	Agrobacterium fabrum (strain C58 / ATCC 33970)
ARG	YP_002861121	0.00102728	0.00142663	0.000935892	0	0.000662278	0.00136993	0.00227974	0.000512944	0.00106055	0.000804724	0.000625165	0	0	0	0.000455004	0	0.00277593	0	0	0	3.00346	PDP	2.62647	0.00888805	Clostridium botulinum Ba4 str. 657
ARG	YP_001779894	0.000733773	0.000475542	0	0	0.000331139	0	0.00130271	0.000512944	0.000707036	0.00241417	0	0	0	0	0	0	0	0.0006558	0	0	2.81139	PDP	2.50872	0.00926024	Clostridium botulinum
ARG	ZP_03915077	0.000144932	0.000156545	0	0	0.000436034	0	0.00010721	0.000168857	0.000349126	0.00132455	0.0001372	0	0	0	7.4892e-05	0	0	0	0	0	2.42931	PDP	2.2256	0.0103141	Anaerococcus lactolyticus
ARG	P36556	0.00630648	0.00454121	0.00625614	0	0.00474335	0.00523289	0.00933019	0.00489839	0.00371353	0.0092217	0.00358203	0.00235093	0.00385179	0.00127922	0.00325881	0.00563332	0	0.00375756	0.00237632	0.00368636	3.73435	PDP	3.0595	0.011299	Salmonella typhimurium
ARG	A0A0E2UY14	4.85366e-05	0	0.000928592	0.00243121	0.000109519	0	0	0	0.00023384	0	0	0	0	0	0	0	0	0	0	0	2.57423	PDP	2.30448	0.013002	Campylobacter jejuni
ARG	AAX19283	0	0	0.000616177	0	0	0	0.000643262	0.00067543	0.000465502	0.00105964	0	0	0	0	0	0	0	0	0	0	2.53908	PDP	2.35932	0.013002	Bacillus thiaminolyticus
ARG	BAC77251	2.96023e-05	9.59228e-05	0	0	0.00013359	0	6.56931e-05	0.000103467	0	0	0	0	0	0	0	0	0	0	0	0	1.63172	PDP	2.36663	0.013002	Serratia marcescens
ARG	A0A0M5M6H8	9.52893e-05	0	0.000911527	0.00477306	0.000322518	0.000444756	0.000528663	0.00033306	0.000573857	0.00104503	0.000202963	0	0.000654745	0	0.000221579	0	0	0	0	0.00041775	2.95558	PDP	2.61598	0.0134523	Fusobacterium nucleatum
ARG	U2PXQ6	0.00136257	0.000367937	0.00217236	0	0.00461178	0.0148393	0.0108353	0.0051594	0.0120351	0.0093395	0.000322469	0	0.00312079	0	0.00105614	0.00253568	0	0.000507408	0	0.00199117	3.78335	PDP	3.41629	0.0147946	Leptotrichia wadei
ARG	YP_002045426	0.00054463	0.000220601	0	0	0.000153614	0.00127101	0.000453239	0.000475904	0.000163995	0	0.000290011	0	0	0	0.000105537	0	0	0	0	0	2.51627	PDP	2.24812	0.0164119	Salmonella enterica subsp. enterica serovar Heidelberg str. SL476
ARG	YP_002090520	2.97438e-05	0	0.000189684	0	0.000335571	0	6.60071e-05	0	7.16499e-05	0.000163099	4.22355e-05	0	0	0	0	0	0	0	0	0	1.93235	PDP	2.33855	0.0166262	Pseudomonas aeruginosa 2192
ARG	YP_002847505	5.9946e-05	0	0	0	0.000270526	0	0.000266063	0.000104763	0.000288808	0.000164356	0	0	0	0	9.29296e-05	0	0	0	0	0	2.06238	PDP	2.36253	0.0166262	Citrobacter sp. 30_2
ARG	A7ZDI7	0.000242305	0	0.00123619	0	0.00109348	0.0018095	0.00129053	0.000846917	0.00105064	0.000531469	0.000206441	0	0.000665963	0	0.000300501	0.000216441	0	0	0.00041086	0	2.90854	PDP	2.52154	0.0166508	Campylobacter concisus (strain 13826)
ARG	W0HA36	9.51436e-05	0.000154151	0.000303378	0.00238288	0.000214684	0	0.000105571	0.000166275	0.000229192	0.000260859	6.75509e-05	0	0	0	7.37469e-05	0.00021247	0	0.000637751	0	0	2.59241	PDP	2.22661	0.0166508	Pseudomonas cichorii JBC1
ARG	Q00937	0.000533903	0.00188733	0.000619061	0.00729363	0.000219037	0.000453082	0.00215424	0.000508943	0.00257224	0.00159689	0.000482447	0	0.000667002	0	0.00173058	0.000650336	0	0.00043379	0	0	3.25135	PDP	2.82002	0.0182159	Bacteroides thetaiotaomicron
ARG	YP_186749_1	0.011519	0.0245932	0.0219692	0.0485317	0.0174896	0.0165814	0.0123036	0.00733741	0.0237285	0.0180047	0.0134522	0.00361182	0.00813673	0.00540458	0.0131841	0.0117799	0.0111998	0.0185213	0.00730165	0.0136867	4.30548	PDP	3.64628	0.0191099	Staphylococcus aureus
ARG	A0A0A3YPZ6	4.72109e-05	0	0	0	0.000213055	0.000440706	0.00010477	0	0.000568633	0.000776638	0	0	0	0	0	0.000210858	0	0	0	0	2.33264	PDP	2.10481	0.0211011	Enterobacter cancerogenus
ARG	BAG33043_1	0.0013183	0.000427182	0.0050443	0.0198102	0.000297464	0	0	0	0.0028581	0	0	0	0	0	0	0	0	0.000589109	0	0	3.47357	PDP	3.15933	0.0211011	Porphyromonas gingivalis
ARG	H1HVJ2	0	0.000352499	0.000693738	0	0.00024546	0.00101547	0	0	0.000524096	0.000596509	0.000463409	0	0	0	0	0	0	0	0	0	2.53501	PDP	2.32052	0.0211011	Stomatobaculum longum
ARG	G2Z4Z9	0.000349573	0.000377584	0.000743105	0	0.000525854	0	0.00025859	0	0.000280696	0.000638957	0.00115823	0	0	0	0	0	0	0	0	0	2.50166	PDP	2.20821	0.0237587	Flavobacterium branchiophilum
ARG	A0A108E6H2	0.000587872	0.00117227	0	0.00226512	0.00071426	0.00042213	0.000702477	0.000158058	0.000544664	0.000743902	0.000513701	0	0.000621436	0	0.000841229	0	0	0.000404156	0	0	2.86396	PDP	2.41704	0.0251003	Burkholderia territorii
ARG	NP_416715_1	0.000113755	0	0.000362722	0	0.000128339	0.00212377	0.000378666	0.000198801	0	0.000623771	8.07647e-05	0	0	0	8.81727e-05	0	0	0.000254168	0	0	2.59437	PDP	2.26557	0.0263413	Escherichia coli
ARG	AAA86871_1	0.000293509	0.00190217	0.00187178	0.00735097	0.000331139	0	0.000325676	0	0.00212111	0.000804724	0	0	0.00201674	0	0.000227502	0.000655449	0	0	0	0	3.17612	PDP	2.76915	0.0264816	Staphylococcus aureus
ARG	Q08425	0.00237829	0.00393194	0.0040239	0.00243121	0.00164278	0.00815547	0.00387763	0.00169648	0.0052614	0.00665372	0.00268792	0	0.000667002	0.000886071	0.00662134	0.00173423	0.000918093	0.000650685	0.000411501	0.00468127	3.60263	PDP	2.96932	0.0283655	Bacteroides fragilis
ARG	ZP_03615711	0.0102955	0.0209422	0.0220455	0.0526997	0.0105133	0.0385831	0.00983952	0.00288934	0.0515931	0.0222524	0.0077899	0.00378194	0.00206545	0.000685956	0.0100189	0.0100692	0.0127934	0.0161194	0	0.0243798	4.38319	PDP	3.90686	0.0283655	Prevotella copri
ARG	A0A0G0BIZ1	0.000229609	0	0	0	0	0	0	0.00040127	0.000276553	0.000629526	0	0	0	0	0	0	0	0	0	0	2.18666	PDP	2.22734	0.0305705	Candidatus Peregrinibacteria bacterium GW2011_GWC2_33_13
ARG	A0A0N0L0Y1	0	0.000309248	0.000608617	0	0.000107671	0	0	0	0.000229895	0	0	0	0	0	0	0	0	0	0	0	2.09879	PDP	2.12127	0.0305705	Pseudomonas sp. RIT-PI-o
ARG	A0A0V9JIY2	9.67713e-05	0	0	0	0.000109178	0	0.000107377	0	0.000116556	0	0	0	0	0	0	0	0	0	0	0	1.63335	PDP	2.28828	0.0305705	Citrobacter sp. 50677481
ARG	ABA71726_1	0.000414826	0	0	0	0.00093602	0.00387234	0	0	0.000999277	0	0	0	0	0	0	0	0	0	0	0	2.79396	PDP	2.50115	0.0305705	Streptococcus faecalis
ARG	F5J3I2	0.000109936	0.000356236	0	0	0.000496124	0.00102624	0	0	0	0	0	0	0	0	0	0	0	0	0	0	2.29853	PDP	2.04658	0.0305705	Dysgonomonas gadei
ARG	G1VFN2	0	0	0	0	0	0.00101547	0.000482821	0	0.00104819	0.00178953	0	0	0	0	0	0	0	0	0	0	2.63709	PDP	2.41251	0.0305705	Prevotella sp. C561
ARG	I0TEV1	0.000108783	0	0	0	0	0.00101547	0.000241411	0	0.000262048	0	0	0	0	0	0	0	0	0	0	0	2.21158	PDP	2.07645	0.0305705	Prevotella sp. oral taxon 306 str. F0472
ARG	Q0SSM7	5.46783e-05	0	0.000697396	0	0	0	0	0.000191115	0.000395145	0	0	0	0	0	0	0	0	0	0	0	2.12656	PDP	2.16279	0.0305705	Clostridium perfringens
ARG	U2K512	0	0.000358772	0	0	0.000249827	0.00103354	0	0	0.000266711	0	0	0	0	0	0	0	0	0	0	0	2.28077	PDP	2.11117	0.0305705	Treponema lecithinolyticum ATCC 700332
ARG	YP_001706894_1	0	0.000248926	0.000489899	0	0.000173337	0	0	0	0	0.000421238	0	0	0	0	0	0	0	0	0	0	2.12496	PDP	2.06542	0.0305705	Acinetobacter baumannii
ARG	AAN28721_1	0.00230459	0.0065343	0.00734848	0.0288594	0.00975021	0.0161348	0	0	0.0263698	0.0157964	0.00163623	0	0.00395878	0	0.000446578	0.00257324	0	0.00128731	0	0.0101034	4.05345	PDP	3.68246	0.0319518	uncultured bacterium
ARG	A0A066TG69	0	0.000156302	0	0.00241613	0.00010884	0	0.000107044	0	0.000348585	0.000793495	0	0	0	0	0	0	0	0	0	0.000422931	2.59444	PDP	2.37976	0.033273	Snodgrassella alvi
ARG	EEB58431	5.85362e-05	0	0.0003733	0.00146604	6.60409e-05	0	0	0.000102299	0.000141008	0	0	0	0	0	0.00022686	0	0	0	0	0	2.34385	PDP	2.25041	0.033273	Pseudomonas syringae
ARG	X6Q2F4	0.000326349	0.000352499	0	0	0.00024546	0.00203095	0	0	0.00419277	0.000596509	0	0	0	0	0	0	0	0	0	0.000953813	2.889	PDP	2.62092	0.033273	Prevotella sp. ICM33
ARG	AAS89471	0.000296304	0.00144021	0.000944805	0	0.000334293	0.00138298	0	0	0	0	0	0	0	0	0.000229669	0	0	0	0	0	2.64331	PDP	2.33211	0.0359992	Acinetobacter baumannii
ARG	AAY52004	0.000386484	0.00125236	0	0	0.000218017	0	0	0	0.000931003	0.000529818	0	0	0	0	0.000149784	0	0	0	0	0	2.52083	PDP	2.27625	0.0359992	Bacillus thiaminolyticus
ARG	CAB61230	0.00032578	0	0.000519395	0	0	0	0	0.000284671	0.000196193	0.000893201	0	0	0	0	0.000126258	0	0	0	0	0	2.3462	PDP	2.21157	0.0359992	Bacillus circulans
ARG	F9EUF8	0.000530592	0.000156302	0	0	0	0	0.000107044	0.000337191	0.000116195	0	6.84935e-05	0	0	0	0	0	0	0	0	0	2.09598	PDP	2.34977	0.0359992	Neisseria macacae
ARG	U7A3B2	8.52383e-05	0.000138103	0	0	0.000480832	0	9.458e-05	0	0.000102665	0	0	0	0	0	6.60691e-05	0	0	0	0	0	1.95493	PDP	2.14174	0.0359992	Pseudomonas sp. CMAA1215
ARG	YP_594556	0	0.00015777	0	0	0.000219723	0.0004545	0.000108049	0	0.000234572	0	0	0	0	0	7.5478e-05	0	0	0	0	0	2.0699	PDP	2.21262	0.0359992	Lawsonia intracellularis
ARG	Q9KHL7	0.000175032	0.000141793	0.000558113	0	9.87363e-05	0.000408475	0.000194215	0.000305891	0.000421636	0.000239946	0	0	0	0	0	0.000195436	0	0.000195541	0	0.000767343	2.40549	PDP	2.19676	0.0384866	Streptococcus faecalis
ARG	A0A0A7JNF6	4.69969e-05	0.000456865	0.000299712	0	0.000106045	0.000877418	0	0	0.000339633	0.000257706	0	0	0	0	0.000145711	0	0	0	0	0.00041207	2.37737	PDP	2.18657	0.0385797	Pseudomonas parafulva
ARG	C9LGX9	0.000442875	0.000717543	0	0	0.000749482	0.00103354	0.000491412	0	0.00106684	0.000607123	0	0	0	0	0.000343277	0.00148351	0	0	0	0	2.70832	PDP	2.26425	0.0385797	Alloprevotella tannerae ATCC 51259
ARG	YP_007503840_1	0.00077586	0.000251409	0	0	0.000350132	0.000724253	0.0015496	0.000271182	0.000186897	0	0.000220341	0	0	0	0.00120275	0	0	0	0	0	2.61377	PDP	2.25722	0.0385797	Morganella morganii subsp. morganii KT
ARG	ABG36114	0.000730328	0.00189324	0.000620999	0.00731646	0.000439446	0	0	0	0.001642	0.00186887	0.000691366	0	0	0	0.000528346	0	0	0.000652721	0	0	3.16171	PDP	2.78221	0.0394363	Streptococcus salivarius
ARG	AAR84672_1	0.000538735	0.00174571	0.00343565	0.00674634	0.000911708	0.00251451	0.00149445	0.00235377	0.00129776	0.00443121	0.00210373	0	0	0	0.00104395	0.00240615	0.00509522	0.00060186	0	0	3.40603	PDP	2.81435	0.0397315	Bacillus popilliae
ARG	AAZ79478	0.000331482	0.000153447	0.00513387	0	0	0	0.000420356	0	0.000228145	0.00103867	0	0	0	0	0.00022023	0.000211499	0	0	0	0	2.86368	PDP	2.54552	0.0405887	Bifidobacterium longum
ARG	U2ITU6	0	0.00037201	0	0	0.000777138	0.00321504	0.000254773	0	0.00110621	0.000629526	0	0	0	0	0.00124581	0	0	0	0	0	2.8031	PDP	2.39661	0.0413429	Prevotella disiens JCM 6334 = ATCC 29426
ARG	A0A0H5B5K6	0.000229609	0.00967227	0.00658923	0.0287529	0.00414474	0.00107168	0	0	0.00221242	0.00125905	0.000326039	0	0.00157767	0	0.00177972	0.00051275	0	0	0.000973328	0	3.73185	PDP	3.34334	0.0446277	Prevotella intermedia
ARG	A0A0A0DJI2	0.000116962	0.000758006	0	0	0.000263915	0	0	0	0.000281751	0.000641359	0.000166084	0	0	0	0	0	0	0	0	0	2.31429	PDP	2.17737	0.045098	Alkalispirochaeta odontotermitis
ARG	C9N1K9	0.000567737	0.000735875	0.000724121	0	0.00025621	0.00211989	0.000503966	0.000793753	0.000547049	0.00249053	0	0	0	0	0.000528071	0.00304281	0	0	0	0.000995586	2.94147	PDP	2.38928	0.0464221	Leptotrichia hofstadii F0254
ARG	K8WNU8	4.80865e-05	0.000155819	0	0	0	0.00044888	0.000320139	0.000168074	0.000115836	0.000263681	0	0	0	0	7.45448e-05	0	0	0	0	0.000843247	2.18199	PDP	2.1602	0.0470448	Providencia rettgeri
ARG	ZP_02901439	6.00038e-05	9.72178e-05	0.00019133	0.0015028	6.76967e-05	0	0	0.000104864	0.000578174	0.000164514	4.2602e-05	0.000503286	0	0	0	0	0	0	0	0.000263057	2.44195	PDP	2.18209	0.0475557	Escherichia albertii
ARG	A6VP08	0	0.000313576	0.000308568	0	0.000109178	0	0.000107377	0.00016912	0	0.000265321	0	0	0	0	7.50085e-05	0.000216104	0	0	0	0	2.10488	PDP	2.10042	0.0497176	Actinobacillus succinogenes (strain ATCC 55618 / 130Z)
ARG	U2FPG6	4.8461e-05	0.000314065	0.000309048	0	0.000437393	0	0.000215088	0	0.000350214	0	0.000206441	0	0	0	0	0	0	0.000216557	0	0	2.22383	PDP	2.27928	0.0497176	Campylobacter concisus UNSW2
Virulence gene	Victors.15600324	0.000731488	0.00185323	0.000224257	0.000722241	0.00103784	0.000812826	0.00172497	0.000570347	0.000560234	0.000368752	0.000623757	0.000166188	0.000436079	0.000130785	0.000153959	0.000390249	2.75889e-05	0.000306459	0.000149455	0.00030523	2.9417	PDP	2.48976	0.00115205	Pseudomonas aeruginosa PAO1
Virulence gene	PATRIC_VF.SL1344_2057	0.00127433	0.00194405	0.000453577	0.000978617	0.00111092	0.000900716	0.00228958	0.000813109	0.000585395	0.00035297	0.000689938	0	0.000540228	0.000347187	0.000363295	0.000473587	3.66193e-05	0.000639208	0.000198374	0.000129174	3.1038	PDP	2.63526	0.00193211	Salmonella enterica subsp. enterica serovar Typhimurium str. SL1344
Virulence gene	VFDB.VFG000963	0.000907821	0.00149342	0.000177849	0.000539735	0.00102935	0.00052543	0.000736616	0.000649483	0.000534467	0.000308881	0.000488334	0	0.000279329	0.000251322	0.000284897	0.000421383	0	0.000448689	0.000191466	6.23378e-05	2.85324	PDP	2.36552	0.00248754	Streptococcus pyogenes M1 GAS
Virulence gene	VFDB.VFG043394	0.00022963	0.000420375	5.00616e-05	0.000297265	0.000246628	0.000319619	0.000577606	0.000367815	0.000439051	0.000173343	0.000301694	2.78241e-05	9.73475e-05	8.75869e-05	0.000252039	0.000112007	0	0.000117278	3.33633e-05	0.000174787	2.58571	PDP	2.08269	0.00249691	Campylobacter jejuni subsp. jejuni NCTC 11168
Virulence gene	Victors.15676067	0.0176885	0.0202645	0.0116972	0.0169043	0.0210487	0.0189389	0.021044	0.0192727	0.0162972	0.0149188	0.0180276	0.0129249	0.0175561	0.0116246	0.0162335	0.0135977	0.0093039	0.0103577	0.00833508	0.0148601	4.30948	PDP	3.48489	0.00407199	Neisseria meningitidis MC58
Virulence gene	PATRIC_VF.Btr_1145	0.000588619	0.000967042	0.000698029	0.00044706	0.000795764	0.000576063	0.00113892	0.000376575	0.000401379	0.000309021	0.00041184	0	0.00060464	0	0.000169421	0.000331283	0.000163942	0.000173435	0.000394714	0.000219054	2.72538	PDP	2.13302	0.00407199	Bartonella tribocorum CIP 105476
Virulence gene	Victors.147672240	0.000818284	0.001498	0.000239557	0.000441674	0.00105463	0.00060507	0.00205829	0.000695681	0.000830635	0.000401084	0.000909686	1.98302e-05	0.000541158	0.000343326	0.000383749	0.000327292	0	0.000188063	0.00011889	0.000342041	2.96966	PDP	2.43865	0.00515896	Vibrio cholerae O395
Virulence gene	Victors.16767407	0.00502651	0.00521154	0.00367188	0.004374	0.00479218	0.00508812	0.00661966	0.0054151	0.00490824	0.0046753	0.00497358	0.0042092	0.00524356	0.00451706	0.00464128	0.00440937	0.00404439	0.00330975	0.00258094	0.00433394	3.75097	PDP	2.73077	0.0065017	Salmonella enterica subsp. enterica serovar Typhimurium str. LT2
Virulence gene	Victors.126209112	0.00569113	0.00520126	0.00384867	0.00572493	0.0061505	0.00583923	0.00606093	0.00545002	0.00495407	0.00523605	0.0053574	0.00454629	0.00611431	0.00617087	0.00530655	0.00502026	0.00409908	0.00338419	0.00375094	0.00480501	3.79484	PDP	2.74907	0.0065017	Actinobacillus pleuropneumoniae serovar 5b str. L20
Virulence gene	VFDB.VFG037100	0.00245822	0.00284086	0.00183321	0.00207829	0.00191573	0.00255292	0.00340367	0.00275097	0.00237553	0.00233327	0.00129916	0.00155762	0.00243798	0.00193547	0.00241344	0.00222209	0.00141538	0.00142536	0.00176941	0.00265786	3.47467	PDP	2.60102	0.0065017	Neisseria meningitidis MC58
Virulence gene	Victors.23501652	0.00438105	0.00460406	0.00267448	0.00321992	0.00476308	0.00396317	0.00439447	0.00397401	0.00372809	0.00337274	0.00387079	0.0023937	0.00382847	0.0026911	0.00291652	0.00295634	0.00123268	0.00231643	0.00257736	0.00340164	3.56606	PDP	2.67136	0.00815097	Brucella suis 1330
Virulence gene	Victors.227081115	0.00457364	0.00435271	0.00280671	0.00356278	0.00531119	0.00412293	0.00306331	0.00417647	0.0038667	0.00387035	0.00385646	0.0028529	0.00392371	0.00317417	0.00334168	0.00333974	0.00267834	0.00228058	0.00324391	0.00361364	3.60205	PDP	2.55289	0.00815097	Vibrio cholerae M66-2
Virulence gene	Victors.218562842	0.000189877	8.2762e-05	4.43518e-05	0.000343708	0	6.19422e-05	0	8.77326e-05	0.000198024	5.89043e-05	0	0	0.000181113	0	7.10475e-05	0.000115771	0	0	0	3.67446e-05	2.47567	PDP	2.03234	0.00863852	Campylobacter jejuni subsp. jejuni NCTC 11168
Virulence gene	Victors.17987475	0.00353172	0.00404342	0.00208986	0.00269667	0.00372418	0.00394795	0.00414567	0.00317662	0.00292204	0.00272444	0.00321235	0.00248202	0.0030543	0.00229005	0.00250201	0.00253807	0.000966164	0.00216447	0.00164201	0.00318031	3.54216	PDP	2.73203	0.0101652	Brucella melitensis bv. 1 str. 16M
Virulence gene	Victors.165977352	0.00608147	0.00669574	0.00424853	0.00527009	0.00716355	0.00601847	0.00678315	0.00589485	0.00601266	0.00461557	0.00575144	0.00557735	0.00500251	0.00478822	0.00602636	0.00533402	0.00413005	0.00384682	0.00401261	0.00502779	3.77264	PDP	2.68241	0.0101652	Actinobacillus pleuropneumoniae serovar 3 str. JL03
Virulence gene	Victors.15927253	0.00440063	0.00613306	0.00345691	0.00415128	0.00476195	0.00445305	0.00634542	0.00533581	0.00420942	0.00380424	0.00671364	0.00336235	0.0038856	0.00304698	0.00413226	0.00423832	0.00236805	0.00375777	0.00238238	0.00382948	3.71335	PDP	2.7829	0.0101652	Staphylococcus aureus subsp. aureus N315
Virulence gene	Victors.15901286	0.000863844	0.00189138	0.000290936	0.000211578	0.000764984	0.000838862	0.00404259	0.00109531	0.00137231	0.000389512	0.000822274	7.30265e-05	0.000408793	0.000172409	0.000225509	0.000499751	0.000169724	0.000500181	0.000131347	0.000318787	3.01304	PDP	2.51744	0.0101652	Streptococcus pneumoniae TIGR4
Virulence gene	Victors.89256250	0.00412175	0.0062264	0.00302018	0.00377232	0.00409332	0.00427327	0.00745625	0.00519158	0.00418082	0.00346377	0.00564922	0.00251425	0.00357247	0.00234206	0.00378171	0.00382127	0.00204436	0.00351446	0.00221494	0.00346914	3.69561	PDP	2.8521	0.0126111	Francisella tularensis subsp. holarctica LVS
Virulence gene	PATRIC_VF.STM14_2591	0.00322844	0.00395148	0.00126446	0.00215728	0.00224475	0.00245744	0.00410138	0.00277245	0.00299285	0.00288827	0.00262011	0.00124469	0.00267506	0.00177248	0.00231839	0.00229849	0.00196791	0.00093684	0.000852845	0.00256845	3.45987	PDP	2.64887	0.0126111	Salmonella enterica subsp. enterica serovar Typhimurium str. 14028S
Virulence gene	Victors.16765236	0.00402924	0.00528396	0.00314264	0.00380534	0.00482353	0.00474337	0.0057285	0.00466236	0.00493291	0.00402706	0.0040898	0.00280196	0.00421089	0.00250574	0.00419519	0.00480229	0.00257948	0.00322094	0.00328341	0.00417663	3.66571	PDP	2.6595	0.0155644	Salmonella enterica subsp. enterica serovar Typhimurium str. LT2
Virulence gene	Victors.15925909	0.00104397	0.00178141	0.00101691	0.0014036	0.00143137	0.00126806	0.00251422	0.00110841	0.00133199	0.000913017	0.00141424	0.000686311	0.000918097	0.000508335	0.000864367	0.000850502	0.000670202	0.000808275	0.000677717	0.000717836	3.04509	PDP	2.26633	0.0155644	Staphylococcus aureus subsp. aureus N315
Virulence gene	Victors.156502929	0.00389991	0.00421269	0.00250086	0.00312513	0.00507313	0.00308972	0.00335115	0.00306667	0.00280411	0.00318992	0.00253375	0.00220131	0.00311147	0.00270249	0.00286412	0.00297155	0.00128635	0.00292271	0.00216443	0.00356725	3.5283	PDP	2.61215	0.0155644	Francisella tularensis subsp. holarctica FTNF002-00
Virulence gene	Victors.147674848	0.00290553	0.00287131	0.00114673	0.00140142	0.00289805	0.0017813	0.00315021	0.00166655	0.0016457	0.00111893	0.00140493	0.00081945	0.00133793	0.000859843	0.00129337	0.00141723	0.00072553	0.00105537	0.00180141	0.00137659	3.33207	PDP	2.65432	0.0155644	Vibrio cholerae O395
Virulence gene	PATRIC_VF.SEN0721	0.00215943	0.00197355	0.00133423	0.00185702	0.00249952	0.00204519	0.00219023	0.00180241	0.00203414	0.00146407	0.0014256	0.00132938	0.00137318	0.00139491	0.00179847	0.0016819	0.00142924	0.00133412	0.00258082	0.00160415	3.32261	PDP	2.45595	0.0155644	Salmonella enterica subsp. enterica serovar Enteritidis str. P125109
Virulence gene	PATRIC_VF.BARBAKC583_1172	0.00564815	0.00721581	0.0037911	0.00480754	0.00656066	0.00492759	0.00898157	0.00635932	0.00624029	0.00493432	0.00695484	0.00452321	0.00499527	0.00390011	0.00526327	0.00529891	0.00292524	0.00339857	0.00306556	0.00510493	3.75779	PDP	2.87339	0.0155644	Bartonella bacilliformis KC583
Virulence gene	Victors.56707558	0.000491594	0.00075559	7.25225e-05	6.81235e-05	0.000606296	0.000101286	0.00260325	0.000430372	0.000188884	0.000128424	7.84457e-05	0	0.000180981	7.40158e-05	0.000154899	0.000113583	0	4.9553e-05	0	8.51182e-05	2.75527	PDP	2.31658	0.0189297	Francisella tularensis subsp. tularensis SCHU S4
Virulence gene	Victors.398015484	0.000985726	0.00128895	0.000776263	0.00091765	0.000824955	0.00065232	0.00141684	0.000728726	0.000234975	0.000393165	0.00136623	0.000255942	0.000680547	0.00032227	0.000547984	0.000501416	3.39911e-05	0.000485453	0.000184137	0.000245257	2.95247	PDP	2.27633	0.0191099	Leishmania donovani
Virulence gene	VFDB.VFG001312	0.00046348	0.000902345	0.000721736	0.000579653	0.000407281	0.000735828	0.000777217	0.000656728	0.00037058	0.000335492	0.000936818	0.000505435	0.000589451	0.000353566	0.000393092	0.000308966	0.00018646	0.000355065	0.000606057	0.000179383	2.76254	PDP	2.04694	0.0191099	Staphylococcus aureus subsp. aureus MW2
Virulence gene	VFDB.VFG043402	0.000362227	0.000197355	4.23048e-05	0.000357648	0.000265255	0.000147708	0	0.00025105	0.000188884	0.000168557	0.00013728	0	0.000172754	0	0.000338842	8.83422e-05	0	0	0	8.76216e-05	2.54162	PDP	2.06573	0.0223109	Campylobacter jejuni subsp. jejuni NCTC 11168
Virulence gene	Victors.15926974	0.000751429	0.000623859	0.000334324	0.000659493	0.000366842	0.000385209	0.00045003	0.000462929	0.000466469	0.000183158	0.000433955	0.000130071	0.000432323	0.000307087	0.000482	0.000261804	4.31863e-05	0.000342654	0.000545881	0.000297754	2.61947	PDP	2.0039	0.0232902	Staphylococcus aureus subsp. aureus N315
Virulence gene	Victors.56708102	0.00392413	0.00538191	0.00308169	0.00367412	0.00554901	0.00449152	0.00638189	0.00453285	0.00469225	0.0040561	0.00430775	0.00270534	0.00410871	0.00270966	0.00422774	0.00479345	0.00249053	0.0029803	0.00317019	0.00399333	3.67434	PDP	2.70614	0.0233422	Francisella tularensis subsp. tularensis SCHU S4
Virulence gene	Victors.17988285	0.00716261	0.007917	0.00471887	0.00582085	0.0089301	0.00699783	0.0092393	0.00672078	0.0070198	0.00524166	0.00735015	0.00640901	0.0058043	0.00551654	0.00680327	0.00620359	0.00398985	0.00495955	0.00432277	0.00559056	3.86263	PDP	2.87138	0.0233422	Brucella melitensis bv. 1 str. 16M
Virulence gene	Victors.15926577	0.00320471	0.00357762	0.00201653	0.00262607	0.00287359	0.00196288	0.00329022	0.00220599	0.00228497	0.00222167	0.00287525	0.0020208	0.00153879	0.00187095	0.00222695	0.00161899	0.00209178	0.00263044	0.0022093	0.00177823	3.37154	PDP	2.45908	0.0233422	Staphylococcus aureus subsp. aureus N315
Virulence gene	PATRIC_VF.lmo2757	0.000598596	0.00134804	0.000223714	0.000485957	0.000672128	0.000891758	0.00175664	0.000885058	0.00108208	0.000618994	0.00063521	0.000326391	0.000634409	0.00045664	0.000268776	0.000608288	0.00065021	0.000305717	0.000173942	0.000621668	2.9425	PDP	2.27823	0.0233422	Listeria monocytogenes EGD-e
Virulence gene	Victors.56707902	0.00173634	0.0014531	0.00139519	0.00148581	0.00233956	0.00164266	0.00262053	0.00099482	0.00128569	0.000991121	0.000947596	0.00100988	0.000927472	0.00109277	0.000935564	0.00121112	0.000922072	0.00126367	0.00287594	0.00130373	3.28205	PDP	2.3245	0.0283655	Francisella tularensis subsp. tularensis SCHU S4
Virulence gene	Victors.30264540	0.00472019	0.00695596	0.00375392	0.00445709	0.00497906	0.00500446	0.00812739	0.00599764	0.00449783	0.00391791	0.00758152	0.00357464	0.00423434	0.00313463	0.00464675	0.00451568	0.00227197	0.00457389	0.00269423	0.00407786	3.7531	PDP	2.82229	0.0283655	Bacillus anthracis str. Ames
Virulence gene	Victors.23501982	0.00589828	0.00671171	0.00338786	0.00409729	0.00670898	0.00646641	0.0101848	0.00588619	0.00560301	0.00414701	0.00729247	0.00380045	0.00519564	0.00435659	0.00478484	0.00497287	0.00233401	0.00354172	0.00247608	0.00477385	3.80358	PDP	2.92681	0.0283655	Brucella suis 1330
Virulence gene	Victors.15640667	0.00257365	0.002989	0.00187716	0.00271599	0.00313704	0.00275708	0.00438541	0.00334497	0.00310833	0.00300304	0.00216472	0.00244448	0.00309366	0.00327747	0.00295734	0.00247022	0.00204407	0.00171723	0.00253307	0.00263161	3.47677	PDP	2.38328	0.0283655	Vibrio cholerae O1 biovar El Tor str. N16961
Virulence gene	VFDB.VFG002364	0.00143029	0.00187027	0.000188461	0.00071214	0.00107424	0.000586232	0.00276747	0.0010506	0.000956189	0.000472152	0.00111192	0.000266626	0.000769591	0.00031474	0.000631239	0.000590324	8.85252e-05	0.000561909	0.00023978	0.000688417	3.09607	PDP	2.4895	0.0283655	Yersinia enterocolitica subsp. enterocolitica 8081
Virulence gene	VFDB.VFG000130	0.000588619	0.00105585	0.000158643	0.000357648	0.000994705	0.000620375	0.00113892	0.000606704	0.000590263	0.000368718	0.00037752	0.000123443	0.000547055	0.000259055	0.000304958	0.000530053	5.46473e-05	0.00039023	4.93393e-05	0.000429346	2.8828	PDP	2.23287	0.0283655	Pseudomonas aeruginosa PAO1
Virulence gene	PATRIC_VF.Z4466	0.00429908	0.00466782	0.00220993	0.00339274	0.00460377	0.00285015	0.00639525	0.00348863	0.00298098	0.00290875	0.00373746	0.00159635	0.00305712	0.00379089	0.00305579	0.00247653	0.00306854	0.00194774	0.0016455	0.00254057	3.6007	PDP	2.72145	0.0283655	Escherichia coli O157:H7 str. EDL933
Virulence gene	PATRIC_VF.Z3197	0.00132027	0.00196618	0.000205593	0.00072421	0.00118166	0.000634087	0.00276747	0.00115228	0.00109006	0.000517661	0.00105633	0.000266626	0.000886196	0.000524566	0.000658684	0.000599268	8.85252e-05	0.000632148	0.00023978	0.000809067	3.12875	PDP	2.51352	0.0283655	Escherichia coli O157:H7 str. EDL933
Virulence gene	PATRIC_VF.lmo1831	0.00168982	0.00218507	0.00107887	0.000611767	0.00156741	0.00102901	0.00283368	0.00124924	0.00132174	0.000672749	0.00128084	0.000204754	0.000752184	0.000966809	0.000463679	0.000824245	0.000339911	0.00107879	0.00110482	0.000991927	3.08028	PDP	2.35895	0.0283655	Listeria monocytogenes EGD-e
Virulence gene	Victors.76788218	0.00369831	0.00369353	0.00271868	0.00263541	0.00297661	0.00304335	0.00391101	0.00238103	0.00213697	0.00189666	0.00264329	0.0022406	0.0027896	0.00149323	0.00199469	0.00221293	0.000656798	0.00231847	0.00275927	0.00231685	3.48481	PDP	2.60517	0.0342937	Streptococcus agalactiae A909
Virulence gene	Victors.17987159	0.00193107	0.00288671	0.0010625	0.00195374	0.00217876	0.00209053	0.00395786	0.00261727	0.00237941	0.00195472	0.00162634	0.00158591	0.00241044	0.00229152	0.00163781	0.00196408	0.00151923	0.00101364	0.000872879	0.00204841	3.36407	PDP	2.41399	0.0342937	Brucella melitensis bv. 1 str. 16M
Virulence gene	Victors.161869702	0.00276801	0.00314707	0.00197083	0.00272753	0.0032969	0.00289935	0.00524291	0.00375983	0.00323457	0.00351757	0.00267949	0.00297009	0.00336129	0.00281438	0.00330683	0.00273285	0.00179113	0.00185227	0.00239847	0.00309456	3.52889	PDP	2.48912	0.0342937	Neisseria meningitidis 053442
Virulence gene	Victors.15641111	0.00156768	0.00185653	0.00120218	0.00191779	0.0014729	0.00120616	0.00111603	0.00161269	0.00146528	0.00182145	0.000986484	0.000913932	0.00152354	0.00118462	0.00148307	0.00117586	0.00146367	0.00169949	0.00148266	0.00153404	3.16825	PDP	2.18622	0.0342937	Vibrio cholerae O1 biovar El Tor str. N16961
Virulence gene	VFDB.VFG002361	0.00231243	0.00227546	0.00124396	0.00194879	0.00266834	0.00188592	0.00264392	0.00207216	0.00184527	0.00149996	0.00154031	0.0013373	0.00144819	0.00140322	0.00165186	0.00165773	0.00211433	0.00147627	0.00244347	0.00136961	3.29962	PDP	2.35247	0.0342937	Yersinia enterocolitica subsp. enterocolitica 8081
Virulence gene	VFDB.VFG002026	0.000379754	0.00041381	0.000325247	0.000687416	0.000741572	0.000598775	0	0.000233954	0.000132016	0.000510504	9.59483e-05	0	0.000643959	0	4.7365e-05	9.26168e-05	0.000305555	0.000363655	0.000137938	0.000355197	2.59672	PDP	2.12504	0.0409452	Campylobacter jejuni subsp. jejuni NCTC 11168
Virulence gene	PATRIC_VF.SL1344_1033	0.000337042	0.000766014	6.74801e-05	9.50803e-05	0.000564141	0.000125658	0.00181668	0.000244718	0.00041427	0.000179243	0.000291965	4.37561e-05	0.000214324	6.88695e-05	0.000162145	0.000111557	0	4.61076e-05	0	0.000200329	2.65052	PDP	2.14539	0.0411738	Salmonella enterica subsp. enterica serovar Typhimurium str. SL1344
Virulence gene	Victors.89255461	0.00790291	0.00906186	0.00536175	0.00573084	0.00840466	0.00733851	0.00989815	0.00706064	0.00789999	0.00525938	0.00954459	0.00512569	0.00619317	0.00666039	0.00655221	0.00660598	0.00431394	0.00584077	0.00378772	0.00595876	3.88712	PDP	2.91464	0.04125	Francisella tularensis subsp. holarctica LVS
Virulence gene	Victors.799342196	0.00135835	0.00142634	0.000644187	0.000751874	0.00168798	0.00111453	0.00232961	0.000817815	0.00100881	0.00071509	0.000842399	0.000561104	0.00077216	0.000588762	0.000770096	0.000813149	0.000496793	0.00055184	0.00080737	0.000900113	3.05185	PDP	2.25564	0.04125	Cryptococcus neoformans var. grubii H99
Virulence gene	Victors.799338421	0.0012392	0.00157383	0.00033936	0.000590671	0.0014394	0.000954877	0.00295582	0.00128335	0.00127008	0.000695947	0.00116601	0.000504824	0.000842347	0.000977921	0.000815435	0.00114636	0.000335223	0.000531953	0.000232817	0.000541632	2.96697	PDP	2.21153	0.04125	Cryptococcus neoformans var. grubii H99
Virulence gene	Victors.56708683	0.000613449	0.000954946	0.000300228	0.000326883	0.000770094	0.000419301	0.00220436	0.000620877	0.000533141	0.000339833	0.000531406	0.000106187	0.000408666	0.000167132	0.000262329	0.000313472	0.000105769	0.000111894	0.000254654	0.000310915	2.69241	PDP	2.04402	0.04125	Francisella tularensis subsp. tularensis SCHU S4
Virulence gene	Victors.15640273	0.00265115	0.00405822	0.000589772	0.00121533	0.00226498	0.00142085	0.00198472	0.00309157	0.002337	0.00128263	0.00267935	0.000975187	0.00166579	0.000902873	0.00134628	0.00156257	0	0.0009067	0.000206352	0.00131926	3.40275	PDP	2.73581	0.04125	Vibrio cholerae O1 biovar El Tor str. N16961
Virulence gene	Victors.12248795	0.00338849	0.00375327	0.00233367	0.00272481	0.00386272	0.0030541	0.00483281	0.00293761	0.00293275	0.00247354	0.00381288	0.00266666	0.00261011	0.00234841	0.00325469	0.00280722	0.00149672	0.00224128	0.00209362	0.00250125	3.51259	PDP	2.48143	0.04125	Toxoplasma gondii
Virulence gene	VFDB.VFG011414	0.00101999	0.00163014	0.000675044	0.00128685	0.00136937	0.00127552	0.00213805	0.00109967	0.000997267	0.000975642	0.00115969	0.000154489	0.00148639	0.000486313	0.000826922	0.00110906	0.000102587	0.00056977	0.000648357	0.000954032	3.07956	PDP	2.31673	0.04125	Brucella melitensis bv. 1 str. 16M
Virulence gene	VFDB.VFG000077	0.00517272	0.00580504	0.00316645	0.00465726	0.00618258	0.00496539	0.00598221	0.003901	0.0041855	0.00421463	0.00504746	0.00280967	0.00434794	0.00306156	0.00409349	0.00379916	0.00186573	0.00284679	0.00298029	0.00462536	3.65861	PDP	2.71602	0.04125	Listeria monocytogenes EGD-e
Virulence gene	Victors.29376108	0.000343361	0.000908658	0.000114576	0.000145295	0.000431039	0.000488053	0.000925374	0.000725256	0.000626662	0.000342381	0.00029744	0.00013373	0.000311918	0.000210482	0.00018354	0.000364872	0.000177604	0.000140916	5.34509e-05	0.000417663	2.66375	PDP	2.02001	0.0492808	Enterococcus faecalis V583
Virulence gene	Victors.89256762	0.0055731	0.00634309	0.00333488	0.00387452	0.00608957	0.00598533	0.00929311	0.00565931	0.00535507	0.00399202	0.00687276	0.00343714	0.00490573	0.00422756	0.00451741	0.00483203	0.00220682	0.00357388	0.00231999	0.00448362	3.76603	PDP	2.84811	0.0493662	Francisella tularensis subsp. holarctica LVS
Virulence gene	Victors.89256249	0.00486123	0.00602474	0.00311919	0.00481906	0.00643342	0.00546447	0.0044197	0.00449226	0.0049171	0.00430617	0.00550486	0.0033	0.00465549	0.00351851	0.00438303	0.0041567	0.00226202	0.00269213	0.00344638	0.00500969	3.6933	PDP	2.72552	0.0493662	Francisella tularensis subsp. holarctica LVS
Virulence gene	Victors.76788259	0.00303365	0.00350306	0.00265463	0.00213844	0.00301727	0.00303541	0.0028473	0.002908	0.00272701	0.00211047	0.00250536	0.0025923	0.00321035	0.00220197	0.00228718	0.00233555	0.00158477	0.00255817	0.00286168	0.00249722	3.42779	PDP	2.1372	0.0493662	Streptococcus agalactiae A909
Virulence gene	Victors.218929931	0.00350513	0.00339273	0.00267641	0.00296755	0.00435464	0.00279948	0.00243219	0.00276997	0.00284878	0.00300714	0.00241861	0.00228466	0.00288988	0.00269694	0.00273161	0.00281216	0.00175051	0.002963	0.00215999	0.00325118	3.47464	PDP	2.38394	0.0493662	Yersinia pestis CO92
Virulence gene	Victors.17987781	0.000842192	0.00153219	0.000410547	0.000849623	0.00107257	0.00114675	0.00161185	0.00182724	0.00186167	0.00139437	0.00119346	0.000831911	0.00104781	0.000838001	0.0011509	0.00122346	0.000508228	0.000631165	0.000159604	0.00137469	3.10703	PDP	2.22352	0.0493662	Brucella melitensis bv. 1 str. 16M
Virulence gene	Victors.126208059	0.00265085	0.00296392	0.00206909	0.00282867	0.00294192	0.00272858	0.00414153	0.0034082	0.0029878	0.00297273	0.00227136	0.00230427	0.00308864	0.00334417	0.00288324	0.00248563	0.00232499	0.00167129	0.00222475	0.00267963	3.4779	PDP	2.34887	0.0493662	Actinobacillus pleuropneumoniae serovar 5b str. L20
Virulence gene	VFDB.VFG002190	0.00165074	0.00166623	0.000933516	0.00110088	0.00108157	0.00128959	0.00163904	0.00104373	0.00101935	0.000896171	0.000658538	0.000473729	0.000911582	0.00074562	0.000747703	0.00103826	0.000209716	0.00133117	0.00113608	0.000832244	3.01054	PDP	2.09881	0.0493662	Enterococcus faecalis V583
Virulence gene	VFDB.VFG001971	0.00112118	0.00193847	0.000331723	0.000861005	0.00125891	0.000768083	0.00376025	0.00103608	0.00107184	0.000904321	0.00118976	0.000203779	0.000950606	0.000962205	0.00067123	0.000902352	0.000541268	0.000286306	0.000570143	0.000701529	3.04889	PDP	2.34921	0.0493662	Campylobacter jejuni subsp. jejuni NCTC 11168
Virulence gene	VFDB.VFG001855	0.00453772	0.00541113	0.00354976	0.00458603	0.0053919	0.00451773	0.00726839	0.00553832	0.00578157	0.00472777	0.00528902	0.00431825	0.00475022	0.0037351	0.00429282	0.00464599	0.00333249	0.00270559	0.00270559	0.00511137	3.6517	PDP	2.5755	0.0493662	Legionella pneumophila subsp. pneumophila str. Philadelphia 1
Virulence gene	PATRIC_VF.STM0448	0.00483407	0.00552786	0.00324133	0.00469809	0.00583048	0.00526898	0.00357632	0.00409927	0.00465595	0.00437542	0.00500044	0.00320434	0.00419507	0.00325383	0.00421343	0.00386977	0.00253965	0.0031587	0.0030986	0.00483147	3.67508	PDP	2.70842	0.0493662	Salmonella enterica subsp. enterica serovar Typhimurium str. LT2
Virulence gene	PATRIC_VF.lmo2537	0.000807604	0.00154343	0.00104478	0.000776949	0.000682383	0.00120583	0.0019533	0.00106205	0.000502113	0.000582982	0.00150682	0.000621014	0.000750577	0.00044429	0.000767089	0.000553013	0.000412378	0.000892346	0.00094773	0.000384703	2.95065	PDP	2.07548	0.0493662	Listeria monocytogenes EGD-e
