## Supplementary material for "Metagenomic Analysis Reveals A Possible Association Between Respiratory Infection and Periodontitis": Table S12.xlsx

### Sheet: ARG_KA_KS_rate
Table S12. The Ka/Ks values of each ARG in both datasets.
ARGid	Detail	C	P	PHP	PDP
A0A0H3NSH2_CBY28114|ENA|CBY28114|CBY28114.1	Yersinia enterocolitica subsp. palearctica Y11 macrolide export ATP-binding/permease protein MacB	0	50	0	0
gb|SIP52035.1_LT673656.1|-|1884344-1885022|ARO:3004054|Pseudomonas	aeruginosa CpxR [Pseudomonas aeruginosa]	0	50	0	0
R6Q334_CDC31098|ENA|CDC31098|CDC31098.1	Faecalibacterium sp. CAG:82 aBC-type antimicrobial peptide transport system ATPase component	0	50	0	0
YP_793057|FEATURES|ARDB|multidrug|mexD|CP000438.1|CP000438.1	Pseudomonas aeruginosa UCBPP-PA14, complete genome|5426678-5423550	0	46.6592	0	0
A0A0N1AQA1_KPF58287|ENA|KPF58287|KPF58287.1	beta proteobacterium AAP51 hypothetical protein	0	40.0993	0	0
BAH18719|FEATURES|ARDB|aminoglycoside|AAC(6')-Ie-APH(2'')-Ia|AP009486.1|AP009486.1	Macrococcus caseolyticus JCSC5402 plasmid pMCCL2 DNA, complete sequence|44169-45641	35.3631	35.3631	0	0
gb|YP_003971446_NC_014638|-|1610636-1613960|ARO:3003730|Bifidobacteria	intrinsic ileS conferring resistance to mupirocin [Bifidobacterium bifidum PRL2010]	6.24195	3.2268	4.15902	33.5584
gb|BAG33043.1_AP009380.1|-|573191-573902|ARO:3003920|pgpB	[Porphyromonas gingivalis ATCC 33277]	0	2.95795	0	50
gb|AAY32951.1_AY928180|+|0-495|ARO:3002837|lnuC	[Streptococcus agalactiae]	2.3916	1.56989	0	1.56989
AAB51122|FEATURES|ARDB|tetracycline|tetQ|U73497.1|U73497.1	Prevotella intermedia tetracycline resistance protein (tetQ) gene, complete cds|308-2317	0.303405	0.783167	42.5424	0.303405
CAY49157|FEATURES|ARDB|multidrug|mexf|AM181176.4|AM181176.4	Pseudomonas fluorescens SBW25 complete genome|3198342-3195166	0.447068	0.447068	0	0
A0A127SUF5_AMP53660|ENA|AMP53660|AMP53660.1	uncultured bacterium partial CAT	0	0.418012	0	0
Q00937|FEATURES|ARDB|tetracycline|tetQ|X58717.1|X58717.1	B.thetaiotaomicron tetQ gene for TetQ protein|586-2508	0	0.324599	0	0
A0A0P8YMK7_KPV33726|ENA|KPV33726|KPV33726.1	Variovorax paradoxus macrolide transporter	0.175111	0.3078	44.3071	0
G0K147_AEM51452|ENA|AEM51452|AEM51452.1	Stenotrophomonas maltophilia JV3 Phosphonate-transporting ATPase	0.11767	0.287175	0	0
L1MJQ8_EKX91462|ENA|EKX91462|EKX91462.1	Prevotella sp. oral taxon 473 str. F0040 putative undecaprenyl-diphosphatase UppP	0.001	0.256681	0	0
gb|CAJ67339.1_AM180355|+|600033-601953|ARO:3000186|tetM	[Clostridium difficile 630]	0.001	0.235216	0	0
NP_744962|FEATURES|ARDB|multidrug|MexD|AE015451.2|AE015451.2	Pseudomonas putida KT2440 complete genome|3214086-3217211	0.701972	0.213481	0.281605	0
gb|AAF67494.2_AF170880|+|0-1848|ARO:3002522|novA	[Streptomyces niveus]	0	0.171568	0	0
AAZ79478|FEATURES|ARDB|tetracycline|tetQ|DQ093580.1|DQ093580.1	Bifidobacterium longum strain B200304 plasmid pBIF10 Rep (rep), TetQ (tetQ), Tra (tra), MobA (mobA), and MobB (mobB) genes, complete cds|2372-4342	0.180962	0.170564	0	0
U2KFU9_ERJ73713|ENA|ERJ73713|ERJ73713.1	Prevotella sp. F0091 undecaprenyl-diphosphatase UppP	0	0.156096	0	0
BAC77251|FEATURES|ARDB|multidrug|AcrB|AB104882.1|AB104882.1	Serratia marcescens sdeX, sdeY genes for multidrug efflux pump SdeX, multidrug efflux pump SdeY, complete cds|1248-4400	0	0.129699	0	0
A0A154W9V3_KZD10309|ENA|KZD10309|KZD10309.1	Oceanibaculum pacificum macrolide ABC transporter ATP-binding protein	0	0.129508	0	0
X6Q3X8_ETT02923|ENA|ETT02923|ETT02923.1	Prevotella sp. ICM33 beta-lactamase-like protein	0.001	0.105538	0	0
C6RFF6_EET79964|ENA|EET79964|EET79964.1	Campylobacter showae RM3277 ABC transporter, ATP-binding protein	0	0.0953583	0	0
F0EZV1_EGC17130|ENA|EGC17130|EGC17130.1	Kingella denitrificans ATCC 33394 macrolide export ATP-binding/permease protein MacB	0	0.0891912	0	0
D7JEK2_EFI17451|ENA|EFI17451|EFI17451.1	Bacteroidetes oral taxon 274 str. F0058 undecaprenyl-diphosphatase UppP	0.093889	0.0850799	0	0.161619
gb|AAV85981.1_AY768531|+|0-1179|ARO:3000533|macA	[Neisseria gonorrhoeae]	0.0636708	0.0795972	0.0793209	0.0803995
P9WFV2_AAK45854|ENA|AAK45854|AAK45854.1	Mycobacterium tuberculosis CDC1551 isoleucyl-tRNA synthetase	0.001	0.0722108	0.0373765	0.0466515
YP_001290033|FEATURES|ARDB|beta_lactam|pbp1a|CP000671.1|CP000671.1	Haemophilus influenzae PittEE, complete genome|153761-151164	0	0.0677169	0	0
A0A0S8G6B8_KPK68352|ENA|KPK68352|KPK68352.1	Acidithiobacillales bacterium SM23_46 macrolide ABC transporter ATP-binding protein	0	0.0676585	0	0
P44469_AAC21710|ENA|AAC21710|AAC21710.1	Haemophilus influenzae Rd KW20 penicillin-binding protein 2 (pbp2)	0	0.0666449	0.0625676	0.040082
A0A096AIY6_KGF47083|ENA|KGF47083|KGF47083.1	Prevotella melaninogenica DNF00666 UDP-diphosphatase	0	0.057913	0	0
U1S3W9_ERH26638|ENA|ERH26638|ERH26638.1	Aggregatibacter sp. oral taxon 458 str. W10330 macrolide export ATP-binding/permease protein MacB	0.116971	0.0573746	0.0590146	0.001
A0A0D9NFV7_KJJ87947|ENA|KJJ87947|KJJ87947.1	Prevotella intermedia ZT UDP pyrophosphate phosphatase	0.094473	0.055145	0	0.0421331
U2IYK3_ERJ72580|ENA|ERJ72580|ERJ72580.1	Porphyromonas sp. oral taxon 278 str. W7784 undecaprenyl-diphosphatase UppP	0	0.0551436	0.001	0
P59655_AAK99070|ENA|AAK99070|AAK99070.1	Streptococcus pneumoniae R6 Dihydropteroate synthase	0.0634671	0.0523613	0.0858971	0.0346226
D3ILG3_EFC67636|ENA|EFC67636|EFC67636.1	Prevotella sp. oral taxon 317 str. F0108 undecaprenyl-diphosphatase UppP	0.001	0.0513936	50	0.001
gb|AJD73064.1_CP007593.1|+|2148923-2149772|ARO:3001301|RlmA(II)	[Streptococcus pneumoniae]	0.0686255	0.0513404	0.0486967	0.0506951
A0A0K1NIN7_AKU68967|ENA|AKU68967|AKU68967.1	Prevotella fusca JCM 17724 UDP-diphosphatase	0	0.0512525	0	0
D4DSK7_EFE49180|ENA|EFE49180|EFE49180.1	Neisseria elongata subsp. glycolytica ATCC 29315 macrolide export ATP-binding/permease protein MacB	0	0.0511224	0	0.10484
ZP_03747370|FEATURES|ARDB|beta_lactam|pbp2b|AB904083.1|AB904083.1	Neisseria sicca penA gene for penicillin-binding protein 2, complete cds, strain: NSI_4 |AB904132.1 Neisseria sicca penA gene for penicillin-binding protein 2, complete cds, strain: NSI_3|1-1746	0	0.0508777	0.0249951	0.0227903
E6KXH1_EFU68202|ENA|EFU68202|EFU68202.1	Aggregatibacter segnis ATCC 33393 ABC superfamily ATP binding cassette transporter, ABC/membrane protein	0.0213815	0.0485893	0.001	0.147758
C3JA72_EEN82876|ENA|EEN82876|EEN82876.1	Porphyromonas endodontalis ATCC 35406 undecaprenyl-diphosphatase UppP	0	0.0479651	0	0.0392118
A0A0K1NDZ3_AKU67295|ENA|AKU67295|AKU67295.1	Ottowia sp. oral taxon 894 UDP pyrophosphate phosphatase	0.001	0.045718	0.001	0.0237774
J4J340_EJO23014|ENA|EJO23014|EJO23014.1	Selenomonas sp. FOBRC6 undecaprenyl-diphosphatase UppP	0	0.0456369	0	0
G1WBT5_EGV31539|ENA|EGV31539|EGV31539.1	Prevotella oulorum F0390 undecaprenyl-diphosphatase UppP	0	0.0454444	0	0
gb|CAA64891.1_X95635|+|259-1663|ARO:3000812|mtrE	[Neisseria gonorrhoeae]	0.0580532	0.0448938	0.0526488	0.0547194
gb|AEA37904.1_HM990671|+|5192-6671|ARO:3003112|lsaC	[Streptococcus agalactiae]	0.0359452	0.0447798	0.0808249	0.0606554
X8KA26_EUC80443|ENA|EUC80443|EUC80443.1	Streptococcus sp. SR1 putative undecaprenyl-diphosphatase UppP	0	0.0443151	0	0
gb|AAN28721.1_AF540889|+|0-327|ARO:3002871|tet37	[uncultured bacterium]	0	0.043587	0	0
G5GLU0_EHG22185|ENA|EHG22185|EHG22185.1	Selenomonas infelix ATCC 43532 undecaprenyl-diphosphatase UppP	0.001	0.0425549	0	0
C7NCD5_ACV39781|ENA|ACV39781|ACV39781.1	Leptotrichia buccalis C-1013-b undecaprenol kinase	0	0.036386	0	0
A0A0K2JDV6_ALA96431|ENA|ALA96431|ALA96431.1	Leptotrichia sp. oral taxon 212 UDP pyrophosphate phosphatase	0.0864399	0.0343606	0	0
D4DQV4_EFE49702|ENA|EFE49702|EFE49702.1	Neisseria elongata subsp. glycolytica ATCC 29315 undecaprenyl-diphosphatase UppP	0.0755875	0.0335458	0.0879079	0.0567262
YP_002002225.1|FEATURES|CARD|multidrug-mutation|mtrR|CP003974.1|CP003974.1	Neisseria gonorrhoeae NG-k51.05 chromosome, complete genome|1478137-1477508	0.0468083	0.0268838	0.0118796	0.046483
C9LGX9_EEX71937|ENA|EEX71937|EEX71937.1	Alloprevotella tannerae ATCC 51259 undecaprenyl-diphosphatase UppP	0.001	0.0252774	0	0
F9D7X7_EGQ17593|ENA|EGQ17593|EGQ17593.1	Prevotella nigrescens ATCC 33563 undecaprenyl-diphosphatase	0	0.0246092	0.001	0.001
F4EZB0_AEB99667|ENA|AEB99667|AEB99667.1	Selenomonas sputigena ATCC 35185 Undecaprenyl-diphosphatase	0	0.0234543	0	0
U2PXQ6_ERK48514|ENA|ERK48514|ERK48514.1	Leptotrichia wadei F0279 undecaprenyl-diphosphatase UppP	0	0.0229342	0	0.017773
S3KEB2_EPF30552|ENA|EPF30552|EPF30552.1	Treponema maltophilum ATCC 51939 undecaprenyl-diphosphatase UppP	0	0.0202301	0	0
ZP_03615711|FEATURES|ARDB|tetracycline|tet37|CP024723.1|CP024723.1	Prevotella intermedia strain KCOM 2837 chromosome 1, complete sequence|989596-988400	0.0322171	0.0189714	0.001	0.0200023
YP_001764894|FEATURES|ARDB|multidrug|AmrB|CP000958.1|CP000958.1	Burkholderia cenocepacia MC0-3 chromosome 1, complete sequence|1766424-1769561	0.0360193	0.018251	0.0234775	0
D2ERZ5_EFA24085|ENA|EFA24085|EFA24085.1	Streptococcus sp. M143 undecaprenyl pyrophosphate phosphatase	0.032915	0.0139319	0.0104881	0.014833
J5WZ87_EJU25502|ENA|EJU25502|EJU25502.1	Selenomonas sp. CM52 undecaprenyl-diphosphatase UppP	0	0.0135117	0	0
ZP_03749779|FEATURES|ARDB|beta_lactam|pbp2b|AB904077.1|AB904077.1	Neisseria flava penA gene for penicillin-binding protein 2, complete cds, strain: NSU-fla_1|1-1746	0.0197736	0.001	0.0519411	0.0541233
D9RU25_ADK95905|ENA|ADK95905|ADK95905.1	Prevotella melaninogenica ATCC 25845 undecaprenyl-diphosphatase UppP	0	0.001	0	0.001
A0A0C4YB31_AJG22742|ENA|AJG22742|AJG22742.1	Cupriavidus basilensis Macrolide export ATP-binding/permease protein MacB	0.001	0.001	0	0
A0A0C5K322_AJP58494|ENA|AJP58494|AJP58494.1	Pandoraea vervacti macrolide ABC transporter permease/ATP-binding protein MacB	0	0.001	0	0
A0A0F7LMP6_AKH64549|ENA|AKH64549|AKH64549.1	Photorhabdus thracensis macrolide transporter	0	0.001	0	0
A0A0H3J0T0_AJA51439|ENA|AJA51439|AJA51439.1	Clostridium pasteurianum DSM 525 = ATCC 6013 undecaprenyl-diphosphatase	0.001	0.001	0	0
A0A0H5B5K6_PJI26784|ENA|PJI26784|PJI26784.1	Prevotella intermedia undecaprenyl-diphosphate phosphatase	0.001	0.001	0	0
A0A0K2J3V2_ALA93082|ENA|ALA93082|ALA93082.1	Porphyromonas gingivalis AJW4 undecaprenyl-diphosphatase UppP	0	0.001	0	0
A0A0M9CX31_KOY61172|ENA|KOY61172|KOY61172.1	Photorhabdus heterorhabditis macrolide transporter	0	0.001	0	0
B3QPP3_ACF11896|ENA|ACF11896|ACF11896.1	Chlorobaculum parvum NCIB 8327 ABC transporter related	0	0.001	0	0
C8PLD9_EEV16251|ENA|EEV16251|EEV16251.1	Campylobacter gracilis RM3268 ABC transporter, ATP-binding protein	0.0656694	0.001	0.0242988	0
C9N1K9_EEX73402|ENA|EEX73402|EEX73402.1	Leptotrichia hofstadii F0254 undecaprenyl-diphosphatase UppP	0	0.001	0	0
E6V2S9_ADU36899|ENA|ADU36899|ADU36899.1	Variovorax paradoxus EPS ABC transporter related protein	0	0.001	0	0
F9DGV6_EGQ19614|ENA|EGQ19614|EGQ19614.1	Prevotella pallens ATCC 700821 undecaprenyl-diphosphatase	0	0.001	0	0
gb|AAA50325.1_L36601|+|1420-3130|ARO:3003036|oleB	[Streptomyces antibioticus]	0	0.001	0	0
H1PIR4_EHO86974|ENA|EHO86974|EHO86974.1	Eubacterium infirmum F0142 undecaprenyl-diphosphatase UppP	0	0.001	0	0
L0DP10_AGA31114|ENA|AGA31114|AGA31114.1	Singulisphaera acidiphila DSM 18658 ABC-type antimicrobial peptide transport system, ATPase component	0	0.001	0	0
M3J8M9_EMG29728|ENA|EMG29728|EMG29728.1	Campylobacter showae CC57C partial macrolide export ATP-binding/permease MacB	0.001	0.001	0.001	0
M5ISA2_EKU11598|ENA|EKU11598|EKU11598.1	Campylobacter showae CSUNSWCD Macrolide export ATP-binding/permease protein MacB	0	0.001	0	0
U2K396_ERJ92991|ENA|ERJ92991|ERJ92991.1	Selenomonas sp. oral taxon 892 str. F0426 undecaprenyl-diphosphatase UppP	0	0.001	0	0
U2NPS2_ERK40040|ENA|ERK40040|ERK40040.1	Prevotella baroniae F0067 putative undecaprenyl-diphosphatase UppP	0	0.001	0	0
U2TUJ6_ERL10035|ENA|ERL10035|ERL10035.1	Olsenella profusa F0195 putative undecaprenyl-diphosphatase UppP	0	0.001	0	0
YP_002847505|FEATURES|ARDB|multidrug|mdtF|CP012554.1|CP012554.1	Citrobacter freundii strain P10159, complete genome|4060122-4057009	0.001	0.001	0.001	0
G2GXU0_EGY29440|ENA|EGY29440|EGY29440.1	Candidatus Regiella insecticola 5.15 ABC-type antimicrobial peptide	50	0	0	50
YP_195816|FEATURES|ARDB|tetracycline|tetA|AY862435.1|AY862435.1	Haemophilus parasuis plasmid pHS-Tet, complete sequence|2957-1686	0	0	50	50
Q52360|FEATURES|ARDB|tetracycline|tetQ|L33696.1|L33696.1	Prevotella ruminicola (clone pRTC1) tetQ gene and rteA pseudogene, complete cds's|825-2747	0.234289	0	0	0.334793
U2RC35_ERK48292|ENA|ERK48292|ERK48292.1	Leptotrichia sp. oral taxon 879 str. F0557 hypothetical protein	0.0240408	0	0	0.28672
C0EKF4_EEG34420|ENA|EEG34420|EEG34420.1	Neisseria flavescens NRL30031/H210 macrolide export ATP-binding/permease protein MacB	0.001	0	0	0.26135
A0A154TTT8_KZC80366|ENA|KZC80366|KZC80366.1	Neisseria flavescens macrolide export ATP-binding/permease protein MacB	0	0	0	0.244652
G3Z6C4_EGY65073|ENA|EGY65073|EGY65073.1	Neisseria sp. GT4A_CT1 undecaprenyl-diphosphatase	0	0	0	0.134588
A0A0G9MTY6_KLE34207|ENA|KLE34207|KLE34207.1	Erythrobacter luteus UDP-diphosphatase	0	0	0.1299	0.0838977
F9H1B7_EGT78984|ENA|EGT78984|EGT78984.1	Haemophilus haemolyticus M21621 fused macrolide transporter subunits of ABC superfamily: ATP-binding component/membrane component	0	0	0	0.08038
C6M509_EET44646|ENA|EET44646|EET44646.1	Neisseria sicca ATCC 29256 macrolide export ATP-binding/permease protein MacB	0	0	0.001	0.0680767
A0A0X8JU25_AMD94915|ENA|AMD94915|AMD94915.1	Leptotrichia sp. oral taxon 847 undecaprenyl-diphosphatase	0	0	0	0.0523693
F0ETL7_EGC72138|ENA|EGC72138|EGC72138.1	Haemophilus parainfluenzae ATCC 33392 ABC transporter, ATP-binding protein	0	0	0	0.0261334
E7RUA8_EFV95891|ENA|EFV95891|EFV95891.1	Lautropia mirabilis ATCC 51599 undecaprenyl-diphosphatase UppP	0	0	0.00861934	0.0165133
A0A0D9LKI0_KJJ16104|ENA|KJJ16104|KJJ16104.1	Neisseria sp. HMSC06F02 macrolide export ATP-binding/permease protein MacB	0	0	0.001	0.001
A0A154TZ05_KZC82073|ENA|KZC82073|KZC82073.1	Neisseria flavescens macrolide export ATP-binding/permease protein MacB	0	0	0	0.001
A0A154UCB1_KZC86683|ENA|KZC86683|KZC86683.1	Neisseria flavescens macrolide export ATP-binding/permease protein MacB	0	0	0	0.001
C0EQK6_EEG32656|ENA|EEG32656|EEG32656.1	Neisseria flavescens NRL30031/H210 undecaprenyl-diphosphatase UppP	0.118794	0	0	0.001
C5TL54_EER56648|ENA|EER56648|EER56648.1	Neisseria flavescens SK114 undecaprenyl-diphosphatase UppP	0	0	0	0.001
D6BDL7_EFD80264|ENA|EFD80264|EFD80264.1	Fusobacterium nucleatum subsp. animalis D11 macrolide export ATP-binding/permease MacB	0	0	0	0.001
F5SNY4_EGK14512|ENA|EGK14512|EGK14512.1	Psychrobacter sp. 1501(2011) undecaprenyl-diphosphatase UppP	0	0	0	0.001
F9GWM5_EGT74345|ENA|EGT74345|EGT74345.1	Haemophilus haemolyticus M21127 putative aBC transporter, conserved site	0	0	0	0.001
G3Z4X3_EGY59889|ENA|EGY59889|EGY59889.1	Neisseria sp. GT4A_CT1 macrolide export ATP-binding/permease macB	0	0	0.0617167	0.001
gb|AAC32027.1_M80346|+|0-1656|ARO:3002817|carA	[Streptomyces thermotolerans]	0.001	0	0.001	0.001
I2NWC4_EIG30135|ENA|EIG30135|EIG30135.1	Neisseria sicca VK64 undecaprenyl-diphosphatase UppP	0	0	0	0.001
I2NXD0_EIG30491|ENA|EIG30491|EIG30491.1	Neisseria sicca VK64 macrolide export ATP-binding/permease protein MacB	0	0	0	0.001
NP_459345.2|FEATURES|CARD|multidrug|mdsC|FN424405.1|FN424405.1	Salmonella enterica subsp. enterica serovar Typhimurium str. D23580 complete genome|434380-432926	0	0	0	0.001
P44927_AAC22557|ENA|AAC22557|AAC22557.1	Haemophilus influenzae Rd KW20 multidrug resistance protein B (emrB)	0	0	0.001	0.001
ZP_03720331|FEATURES|ARDB|beta_lactam|pbp2b|M26645.1|M26645.1	N.flavescens penicillin-binding protein 2 (penA) gene, 3' end|2-1201	0.001	0	0.001	0.001
A0A088NML9|FEATURES|UNIPROT|macrolide-lincosamide-streptogramin|macB|CP009365.1|CP009365.1	Pseudomonas mosselii SJ10, complete genome|1784600-1786564	0.001	0	0	0
A0A0D0JQU8_KIP89086|ENA|KIP89086|KIP89086.1	Pseudomonas fulva macrolide transporter	50	0	0	0
A0A0L0AMH3_KNC08902|ENA|KNC08902|KNC08902.1	Klebsiella sp. RIT-PI-d macrolide transporter	0.191381	0	0	0
A0A154TLQ9_KZC77749|ENA|KZC77749|KZC77749.1	Neisseria flavescens undecaprenyl-diphosphatase UppP	0.114519	0	0	0
C0DYD3_EEG22990|ENA|EEG22990|EEG22990.1	Eikenella corrodens ATCC 23834 macrolide export ATP-binding/permease protein MacB	0	0	0.001	0
C5TIU0_EER57452|ENA|EER57452|EER57452.1	Neisseria flavescens SK114 macrolide export ATP-binding/permease protein MacB	0.001	0	0	0
C8PHL4_EEV17628|ENA|EEV17628|EEV17628.1	Campylobacter gracilis RM3268 undecaprenyl-diphosphatase UppP	0.001	0	0	0
D2ZZI7_EFC87558|ENA|EFC87558|EFC87558.1	Neisseria mucosa ATCC 25996 macrolide export ATP-binding/permease protein MacB	0	0	0.585617	0
E1M8J1_EFO54068|ENA|EFO54068|EFO54068.1	Streptococcus infantis SK1302 undecaprenyl-diphosphatase	0	0	0.001	0
gb|AAT74613.1_AY660529.1|+|0-3902|ARO:3003676|AAC(6')-Ib'	[Pseudomonas aeruginosa]	0	0	NA	0
P16898_AAA98484|ENA|AAA98484|AAA98484.1	Plasmid pNG2 erythromycin resistance protein	0	0	1.21373	0
U2RHM1_ERK68064|ENA|ERK68064|ERK68064.1	Leptotrichia sp. oral taxon 215 str. W9775 undecaprenyl-diphosphatase UppP	0.001	0	0	0
V7IDQ0_ETA83411|ENA|ETA83411|ETA83411.1	Eikenella corrodens CC92I hypothetical protein	0.001	0	0	0
YP_001836040|FEATURES|ARDB|macrolide-lincosamide-streptogramin|ErmB|CP001033.1|CP001033.1	Streptococcus pneumoniae CGSP14, complete genome|1310674-1311456	1.20486	0	1.20486	0
ZP_03280821|FEATURES|ARDB|kasugamycin|KsgA|CP025225.1|CP025225.1	Enterobacter cancerogenus strain CR-Eb1 chromosome, complete genome|3942784-3943602	0.001	0	0.001	0
ZP_03747831|FEATURES|ARDB|bacitracin|BacA|CP028150.1|CP028150.1	Neisseria mucosa strain ATCC 19696 chromosome, complete genome|2672331-2671414	0	0	0.0873167	0
