## Supplementary material for "Metagenomic Analysis Reveals A Possible Association Between Respiratory Infection and Periodontitis": Table S13.xlsx

### Sheet: Virulence_gene_KA_KS_rate
		Table S13.The Ka/Ks values of each VirGs in both datasets.
Virulence gene id ( Database| Gene ID in Database | full length proteins in database | taxonomy information| )	Virulence gene id ( Database| Gene ID in Database | full length proteins in NCBI NR | full proteins in NCBI NR| )	Detail	Respiratory Infection	C	P	PHP	PDP
VFDB|VFG001269|cyclolysin secretion ATP-binding protein [Bordetella pertussis Tohama I]	VFDB|VFG001269|CP015762.1|CP015762.1	Bordetella pertussis strain VA-150, complete genome|787147-789282	Bordetella pertussis respiratory infection	0	0.001	0	0
Victors|151221325|carbamoyl phosphate synthase small subunit [Staphylococcus aureus subsp. aureus str. Newman]	Victors|151221325|AC027138.10|AC027138.10	Staphylococcus aureus clone sabac-9, complete sequence|23218-24315	lower respiratory tract infections	0	0.001	0	0.001
Victors|15926868|recombinase A [Staphylococcus aureus subsp. aureus N315]	Victors|15926868|L25893.1|L25893.1	Staphylococcus aureus recA gene, complete cds|16-1056	lower respiratory tract infections	0.122182	0	0.0332555	0.356713
Victors|15926974|aspartate semialdehyde dehydrogenase [Staphylococcus aureus subsp. aureus N315]	Victors|15926974|BA000018.3|BA000018.3	Staphylococcus aureus subsp. aureus N315 DNA, complete genome|1401012-1401998	lower respiratory tract infections	0	0.12204	0	0
VFDB|VFG002480|Clp-type ATPase chaperone protein [Burkholderia pseudomallei K96243]	VFDB|VFG002480|CP018401.1|CP018401.1	Burkholderia pseudomallei strain 2013746811 chromosome 2, complete sequence|3062073-3063482	lung infection	0	0.17146	0	0
Victors|126452015|anthranilate synthase component I [Burkholderia pseudomallei 1106a]	Victors|126452015|CP018408.1|CP018408.1	Burkholderia pseudomallei strain 2013833057 chromosome 1, complete sequence|882303-883868	lung infection	0.001	0.001	0	0.001
VFDB|VFG002535|flagellin [Burkholderia pseudomallei K96243]	VFDB|VFG002535|AF030239.1|AF030239.1	Burkholderia pseudomallei strain E503 flagellin gene, complete cds|1-1164	lung infection	0	0.001	0	0
Victors|53718832|acetolactate synthase 3 catalytic subunit [Burkholderia pseudomallei K96243]	Victors|53718832|BX571965.1|BX571965.1	Burkholderia pseudomallei strain K96243, chromosome 1, complete sequence|1379163-1380923	lung infection	0.152417	0.068385	0.0318913	0.0165039
Victors|53718415|recombinase A [Burkholderia pseudomallei K96243]	Victors|53718415|BX571965.1|BX571965.1	Burkholderia pseudomallei strain K96243, chromosome 1, complete sequence|903338-904405	lung infection	0.115665	0.0704017	0.0501448	0.0141119
Victors|126207600|uroporphyrinogen decarboxylase [Actinobacillus pleuropneumoniae serovar 5b str. L20]	Victors|126207600|CP000569.1|CP000569.1	Actinobacillus pleuropneumoniae L20 serotype 5b complete genome|130046-131107	pleuropneumoniae	0.0120316	0.010261	0.0286645	0.039859
Victors|126207906|argininosuccinate synthase [Actinobacillus pleuropneumoniae serovar 5b str. L20]	Victors|126207906|CP000569.1|CP000569.1	Actinobacillus pleuropneumoniae L20 serotype 5b complete genome|479096-480424	pleuropneumoniae	0.0229929	0.0155792	0.023433	0.00995552
Victors|165977377|outer membrane antigenic lipoprotein B [Actinobacillus pleuropneumoniae serovar 3 str. JL03]	Victors|165977377|CP000687.1|CP000687.1	Actinobacillus pleuropneumoniae serovar 3 str. JL03, complete genome|2134266-2135459	pleuropneumoniae	0.001	0.001	0	0
Victors|126207536|two-component response regulator [Actinobacillus pleuropneumoniae serovar 5b str. L20]	Victors|126207536|CP022715.1|CP022715.1	Actinobacillus pleuropneumoniae strain KL 16, complete genome|1210822-1211535	pleuropneumoniae	0.001	0.001	0	0.001
Victors|126207549|putative tRNA/rRNA methyltransferase [Actinobacillus pleuropneumoniae L20]	Victors|126207549|CP022715.1|CP022715.1	Actinobacillus pleuropneumoniae strain KL 16, complete genome|1223040-1223516	pleuropneumoniae	0.250238	0.0599617	0.0771691	0.0771691
Victors|126208136|fumarate/nitrate reduction transcriptional regulator [Actinobacillus pleuropneumoniae serovar 5b str. L20]	Victors|126208136|CP022715.1|CP022715.1	Actinobacillus pleuropneumoniae strain KL 16, complete genome|1921405-1922169	pleuropneumoniae	0.107451	0.0839449	0	0.0519478
Victors|126208890|nitrate reductase cytochrome c-type subunit [Actinobacillus pleuropneumoniae serovar 5b str. L20]	Victors|126208890|CP022715.1|CP022715.1	Actinobacillus pleuropneumoniae strain KL 16, complete genome|505069-505488	pleuropneumoniae	0	0	0.036447	0
PATRIC_VF|Rv3270|metal cation-transporting P-type ATPase C CtpC [Mycobacterium tuberculosis H37Rv]	PATRIC_VF|Rv3270|AE000516.2|AE000516.2	Mycobacterium tuberculosis CDC1551, complete genome|3645426-3647576	pulmonary tuberculosis	0.001	0.001	0	0
PATRIC_VF|ERDMAN_0512|isocitrate lyase [Mycobacterium tuberculosis str. Erdman = ATCC 35801]	PATRIC_VF|ERDMAN_0512|AE000516.2|AE000516.2	Mycobacterium tuberculosis CDC1551, complete genome|558976-560259	pulmonary tuberculosis	0	0	0.0448839	0.0676488
PATRIC_VF|Rv1293|diaminopimelate decarboxylase LysA [Mycobacterium tuberculosis H37Rv]	PATRIC_VF|Rv1293|CP003234.1|CP003234.1	Mycobacterium tuberculosis RGTB423, complete genome|1449353-1450387	pulmonary tuberculosis	0.140429	0.140429	0	0
PATRIC_VF|Rv1821|preprotein translocase subunit SecA [Mycobacterium tuberculosis H37Rv]	PATRIC_VF|Rv1821|CP008983.1|CP008983.1	Mycobacterium tuberculosis strain 0A005DS genome|1438679-1440622	pulmonary tuberculosis	0.001	0.001	0.001	0.001
PATRIC_VF|Rv2703|RNA polymerase sigma factor [Mycobacterium tuberculosis H37Rv]	PATRIC_VF|Rv2703|CP008976.1|CP008976.1	Mycobacterium tuberculosis strain 0A093DS genome|2403750-2404787	pulmonary tuberculosis	0.0283887	0.0291588	0.0478054	0.0286081
PATRIC_VF|Rv2984|polyphosphate kinase [Mycobacterium tuberculosis H37Rv]	PATRIC_VF|Rv2984|CP008966.1|CP008966.1	Mycobacterium tuberculosis strain 0B218DS genome|2739226-2741451	pulmonary tuberculosis	0.0440292	0.0521478	0	0
PATRIC_VF|Rv1638|excinuclease ABC subunit A [Mycobacterium tuberculosis H37Rv]	PATRIC_VF|Rv1638|CP008964.1|CP008964.1	Mycobacterium tuberculosis strain 0B228DS genome|1221977-1224556	pulmonary tuberculosis	0.0497461	0.0450102	0.035935	0.0432902
PATRIC_VF|Rv2241|pyruvate dehydrogenase subunit E1 [Mycobacterium tuberculosis H37Rv]	PATRIC_VF|Rv2241|CP010336.1|CP010336.1	Mycobacterium tuberculosis strain 2279, complete genome|2508400-2509173	pulmonary tuberculosis	0	0	0	0.001
PATRIC_VF|MT1898|urease subunit alpha [Mycobacterium tuberculosis CDC1551]	PATRIC_VF|MT1898|U33011.1|U33011.1	Mycobacterium tuberculosis urease structural subunits A, B and C and urease accessory proteins F and G genes, complete cds|719-2449	pulmonary tuberculosis	0	0	0.001	0
Victors|89256837|succinyl-CoA synthetase subunit beta [Francisella tularensis subsp. holarctica LVS]	Victors|89256837|AM233362.1|AM233362.1	Francisella tularensis subsp. holarctica LVS complete genome|1484657-1485817	respiratory infection	0.001	0.001	0	0
Victors|89256838|succinyl-CoA synthetase, alpha subunit [Francisella tularensis subsp. holarctica LVS]	Victors|89256838|AM233362.1|AM233362.1	Francisella tularensis subsp. holarctica LVS complete genome|1485852-1486721	respiratory infection	0.001	0	0	0
Victors|89255461|recombinase A [Francisella tularensis subsp. holarctica LVS]	Victors|89255461|AM233362.1|AM233362.1	Francisella tularensis subsp. holarctica LVS complete genome|9789-10865	respiratory infection	0.001	0.001	0.001	0.001
Victors|68249515|catalase [Haemophilus influenzae 86-028NP]	Victors|68249515|CP000057.2|CP000057.2	Haemophilus influenzae 86-028NP, complete genome|1045553-1047076	respiratory infection	0.00787609	0.0139115	0.0198612	0.0164904
Victors|68249447|heme-binding protein A [Haemophilus influenzae 86-028NP]	Victors|68249447|CP000057.2|CP000057.2	Haemophilus influenzae 86-028NP, complete genome|965088-966674	respiratory infection	0	0.00856648	0.0128949	0.0341619
VFDB|VFG000334|opacity associated protein (oapA) [Haemophilus influenzae Rd KW20]	VFDB|VFG000334|U17037.1|U17037.1	Haemophilus influenzae opacity associated proteins OapA and OapB (oapA and oapB) genes, complete cds, and DNA recombination and repair protein (recO) gene, partial cds|200-1492	respiratory infection	0	0	0	0.117022
VFDB|VFG013412|UDP-3-O-(R-3-hydroxymyristoyl)-N-acetylglucosamine deacetylase [Haemophilus influenzae Rd KW20]	VFDB|VFG013412|L42023.1|L42023.1	Haemophilus influenzae Rd KW20, complete genome|1213325-1214239	respiratory infection	0.0207306	0.0241668	0.0269305	0.0251175
VFDB|VFG013276|heptosyltransferase I [Haemophilus influenzae Rd KW20]	VFDB|VFG013276|L42023.1|L42023.1	Haemophilus influenzae Rd KW20, complete genome|290912-291952	respiratory infection	0	0	0	0.0367821
VFDB|VFG013327|phosphomannomutase [Haemophilus influenzae Rd KW20]	VFDB|VFG013327|L42023.1|L42023.1	Haemophilus influenzae Rd KW20, complete genome|799857-801506	respiratory infection	0.0245218	0.0135801	0.0302041	0.0509803
VFDB|VFG013352|lipopolysaccharide biosynthesis protein [Haemophilus influenzae Rd KW20]	VFDB|VFG013352|L42023.1|L42023.1	Haemophilus influenzae Rd KW20, complete genome|919376-920587	respiratory infection	0	0	0.001	0.065852
VFDB|VFG013365|rfbp, undecaprenyl-phosphate galactosephosphotransferase [Haemophilus influenzae Rd KW20]	VFDB|VFG013365|L42023.1|L42023.1	Haemophilus influenzae Rd KW20, complete genome|924206-925618	respiratory infection	0	0	0.0841214	50
Victors|16272380|NADH pyrophosphatase [Haemophilus influenzae Rd KW20]	Victors|16272380|CP020411.2|CP020411.2	Haemophilus influenzae strain FDAARGOS_199 chromosome, complete genome|1633596-1634387	respiratory infection	0.001	0.001	0.091849	0.0765653
VFDB|VFG013265|deoxyribonucleotide triphosphate pyrophosphatase [Haemophilus influenzae Rd KW20]	VFDB|VFG013265|CP020411.2|CP020411.2	Haemophilus influenzae strain FDAARGOS_199 chromosome, complete genome|1800146-1800730	respiratory infection	0	0	0.0213248	0.012677
VFDB|VFG013418|phosphoheptose isomerase [Haemophilus influenzae Rd KW20]	VFDB|VFG013418|CP020411.2|CP020411.2	Haemophilus influenzae strain FDAARGOS_199 chromosome, complete genome|840412-840993	respiratory infection	0.0233472	0.0158164	0.023914	0.016376
Victors|16272504|hypothetical protein HI0561 [Haemophilus influenzae Rd KW20]	Victors|16272504|CP009610.1|CP009610.1	Haemophilus influenzae strain Hi375, complete genome|463541-465439	respiratory infection	0.0319356	0.0206747	0.0175957	0.001
VFDB|VFG001855|Hsp60, 60K heat shock protein HtpB [Legionella pneumophila subsp. pneumophila str. Philadelphia 1]	VFDB|VFG001855|CR628337.1|CR628337.1	Legionella pneumophila str. Lens complete genome|812147-813736	respiratory infection	0.0936034	0.104018	0.0639396	0.0496955
VFDB|VFG010882|cytochrome c heme lyase subunit CcmF [Legionella pneumophila subsp. pneumophila str. Philadelphia 1]	VFDB|VFG010882|CR628336.1|CR628336.1	Legionella pneumophila str. Paris complete genome|1028059-1029942	respiratory infection	0	0	0.001	0.001
Victors|451485|5-enolpyruvylshikimate 3-phosphate synthase [Mannheimia haemolytica]	Victors|451485|U03068.1|U03068.1	Pasteurella haemolytica NADC-D60 5-enolpyruvylshikimate 3-phosphate synthase (aroA) gene, complete cds|184-1485	respiratory infection	0.001	0.001	0.001	0.020667
Victors|15603358|F0F1 ATP synthase subunit gamma [Pasteurella multocida subsp. multocida str. Pm70]	Victors|15603358|AF237922.1|AF237922.1	Pasteurella multocida ATP synthase F1 gamma chain (atpG) gene, complete cds|1-867	respiratory infection	0.0563585	0.0493006	0.0363104	0.0464089
Victors|15602509|PonC [Pasteurella multocida subsp. multocida str. Pm70]	Victors|15602509|AE004439.1|AE004439.1	Pasteurella multocida subsp. multocida str. Pm70, complete genome|745946-748300	respiratory infection	0	0.001	0	0
Victors|15598197|glyceraldehyde-3-phosphate dehydrogenase [Pseudomonas aeruginosa PAO1]	Victors|15598197|CP003149.1|CP003149.1	Pseudomonas aeruginosa DK2, complete genome|2028573-2029955	respiratory infection	0	0	0	0.142674
VFDB|VFG002076|type VI secretion system AAA+ family ATPase [Pseudomonas aeruginosa PAO1]	VFDB|VFG002076|AE004091.2|AE004091.2	Pseudomonas aeruginosa PAO1, complete genome|108221-110926	respiratory infection	0.001	0.001	0	0
VFDB|VFG001263|flagellar biosynthesis protein FlhA [Pseudomonas aeruginosa PAO1]	VFDB|VFG001263|AE004091.2|AE004091.2	Pseudomonas aeruginosa PAO1, complete genome|1580321-1582441	respiratory infection	0	0	0.001	0
VFDB|VFG001224|twitching motility protein PilU [Pseudomonas aeruginosa PAO1]	VFDB|VFG001224|AE004091.2|AE004091.2	Pseudomonas aeruginosa PAO1, complete genome|437782-438927	respiratory infection	0.1059	0.0857995	0.124113	0.0471173
VFDB|VFG014984|AlgW protein [Pseudomonas aeruginosa PAO1]	VFDB|VFG014984|AE004091.2|AE004091.2	Pseudomonas aeruginosa PAO1, complete genome|4979834-4981000	respiratory infection	0.001	0.001	0.001	0.001
Victors|15600324|phosphoglyceromutase [Pseudomonas aeruginosa PAO1]	Victors|15600324|AE004091.2|AE004091.2	Pseudomonas aeruginosa PAO1, complete genome|5778134-5779678	respiratory infection	0	0.001	0	0
VFDB|VFG001214|two-component response regulator PilR [Pseudomonas aeruginosa PAO1]	VFDB|VFG001214|Z12154.1|Z12154.1	Pseudomonas aeruginosa pilS and pilR genes for putative PilR kinase and transcriptional activator of pilA|3725-5059	respiratory infection	0.0143551	0.042999	0	0
VFDB|VFG001223|twitching motility protein PilT [Pseudomonas aeruginosa PAO1]	VFDB|VFG001223|M55524.1|M55524.1	Pseudomonas aeruginosa twitching motility protein (pilT) gene, and ORF's 1,2,4,5,6 and 7, complete cds|940-1971	respiratory infection	0.0325134	0.0295931	0.056208	0.0298128
VFDB|VFG001378|neuraminidase A [Streptococcus pneumoniae R6]	VFDB|VFG001378|X72967.1|X72967.1	S.pneumoniae nanA gene|1239-4343	respiratory infection	0.0944177	0.0893093	0.168096	0.0612658
PATRIC_VF|SG0461|DNA-binding ATP-dependent protease La [Salmonella enterica subsp. enterica serovar Gallinarum str. 287/91]	PATRIC_VF|SG0461|AE017220.1|AE017220.1	Salmonella enterica subsp. enterica serovar Choleraesuis str. SC-B67, complete genome|549900-552251	respiratory infection	0	0.0688203	0.152202	0.187195
Victors|16765599|DNA gyrase subunit A [Salmonella enterica subsp. enterica serovar Typhimurium str. LT2]	Victors|16765599|CP000026.1|CP000026.1	Salmonella enterica subsp. enterica serovar Paratyphi A str. ATCC 9150, complete genome|668921-671512	respiratory infection	0.001	0.13417	0	0
Victors|16767407|DNA-directed RNA polymerase subunit beta [Salmonella enterica subsp. enterica serovar Typhimurium str. LT2]	Victors|16767407|FJ797634.1|FJ797634.1	Salmonella enterica subsp. enterica serovar Typhimurium strain ST17 RNA polymerase beta-subunit (rpoB) gene, complete cds |FJ797635.1 Salmonella enterica subsp. enterica serovar Typhimurium strain ST18 RNA polymerase beta-subunit (rpoB) gene, complete cds |FJ797636.1 Salmonella enterica subsp. enterica serovar Typhimurium strain ST19 RNA polymerase beta-subunit (rpoB) gene, complete cds |FJ797637…	respiratory infection	0.0187583	0.0342544	0.0270288	0.0280914
Victors|76788416|GTP-binding protein LepA [Streptococcus agalactiae A909]	Victors|76788416|AL766848.1|AL766848.1	Streptococcus agalactiae NEM316 complete genome, segment 6|1976-3805	respiratory infection	0.00588387	0.00659816	0.001	0.001
Victors|76787332|DNA-directed RNA polymerase subunit delta [Streptococcus agalactiae A909]	Victors|76787332|CP007570.1|CP007570.1	Streptococcus agalactiae strain GBS1-NY, complete genome|122377-122877	respiratory infection	0.001	0.0139693	0.001	0.0386703
Victors|15900134|hypothetical protein SP_0198 [Streptococcus pneumoniae TIGR4]	Victors|15900134|CP000918.1|CP000918.1	Streptococcus pneumoniae 70585, complete genome|225983-226231	respiratory infection	0	0	0	0.0672928
Victors|116515802|phosphoribosylglycinamide formyltransferase [Streptococcus pneumoniae D39]	Victors|116515802|FM211187.1|FM211187.1	Streptococcus pneumoniae ATCC 700669 complete genome|59121-59663	respiratory infection	0.0531302	0.067115	0.062235	0.0494313
Victors|15900551|beta-galactosidase [Streptococcus pneumoniae TIGR4]	Victors|15900551|AF282987.1|AF282987.1	Streptococcus pneumoniae beta-galactosidase precursor (bgaA) gene, complete cds|1-6699	respiratory infection	0.0593122	0.0545705	0.0621188	0.0584165
Victors|182683649|pyruvate oxidase [Streptococcus pneumoniae CGSP14]	Victors|182683649|CP001033.1|CP001033.1	Streptococcus pneumoniae CGSP14, complete genome|681799-683571	respiratory infection	0.028179	0.0307038	0.0204337	0.0273194
Victors|15900741|branched-chain amino acid aminotransferase [Streptococcus pneumoniae TIGR4]	Victors|15900741|CP001033.1|CP001033.1	Streptococcus pneumoniae CGSP14, complete genome|786296-787315	respiratory infection	0.0169921	0.0132576	0.0124807	0.0111574
Victors|15900760|PTS system fructose specific transporter subunit IIABC [Streptococcus pneumoniae TIGR4]	Victors|15900760|CP001033.1|CP001033.1	Streptococcus pneumoniae CGSP14, complete genome|809529-811478	respiratory infection	0.035362	0.0310983	0.0277184	0.0347149
Victors|15900822|tRNA (uracil-5-)-methyltransferase Gid [Streptococcus pneumoniae TIGR4]	Victors|15900822|CP001033.1|CP001033.1	Streptococcus pneumoniae CGSP14, complete genome|901784-903151	respiratory infection	0.0093651	0.00614483	0.0110565	0.0105549
Victors|15902039|sensor histidine kinase ComD [Streptococcus pneumoniae TIGR4]	Victors|15902039|AJ005925.1|AJ005925.1	Streptococcus pneumoniae comD and comE genes; two component system ComD/E|22-1344	respiratory infection	0.10403	0.0907832	0.0948887	0.136128
Victors|116516343|immunoglobulin A1 protease [Streptococcus pneumoniae D39]	Victors|116516343|CP000410.1|CP000410.1	Streptococcus pneumoniae D39, complete genome|1037492-1043380	respiratory infection	0	0	0.0198979	0
Victors|15901682|galactose operon repressor [Streptococcus pneumoniae TIGR4]	Victors|15901682|CP000410.1|CP000410.1	Streptococcus pneumoniae D39, complete genome|1649464-1650468	respiratory infection	0.023495	0.0279478	0.0237232	0.0097269
Victors|15901821|L-asparaginase [Streptococcus pneumoniae TIGR4]	Victors|15901821|CP000410.1|CP000410.1	Streptococcus pneumoniae D39, complete genome|1789645-1790604	respiratory infection	0.0251821	0.0257497	0.0224809	0.0198016
Victors|15900135|cardiolipin synthetase [Streptococcus pneumoniae TIGR4]	Victors|15900135|CP000410.1|CP000410.1	Streptococcus pneumoniae D39, complete genome|187904-189259	respiratory infection	0.0697447	0.0781886	0.136633	0.0994197
Victors|116516913|aminopeptidase C [Streptococcus pneumoniae D39]	Victors|116516913|CP000410.1|CP000410.1	Streptococcus pneumoniae D39, complete genome|259030-260361	respiratory infection	0.0231946	0.0269136	0.0211743	0.022726
Victors|15900625|hypothetical protein SP_0728 [Streptococcus pneumoniae TIGR4]	Victors|15900625|AP018044.1|AP018044.1	Streptococcus pneumoniae DNA, nearly complete genome, strain: KK1157|225550-225918	respiratory infection	0.0869843	0.0585508	0.0481485	0.046895
Victors|194397931|phosphoribosylformylglycinamide synthetase [Streptococcus pneumoniae G54]	Victors|194397931|CP001015.1|CP001015.1	Streptococcus pneumoniae G54, complete genome|44072-47794	respiratory infection	0.0210334	0.0193976	0.0224409	0.0187371
Victors|15900889|thymidine kinase [Streptococcus pneumoniae TIGR4]	Victors|15900889|CP000936.1|CP000936.1	Streptococcus pneumoniae Hungary19A-6, complete genome|1032551-1033147	respiratory infection	0.021594	0.0151694	0.0121865	0.00332335
Victors|15900916|hypothetical protein SP_1045 [Streptococcus pneumoniae TIGR4]	Victors|15900916|CP000936.1|CP000936.1	Streptococcus pneumoniae Hungary19A-6, complete genome|1054289-1055170	respiratory infection	0.0342122	0.0589212	0.0351181	0.0346489
Victors|15900316|PTS system mannitol-specific transporter subunit IIA [Streptococcus pneumoniae TIGR4]	Victors|15900316|CP000936.1|CP000936.1	Streptococcus pneumoniae Hungary19A-6, complete genome|458464-458898	respiratory infection	0	0	0	0.158793
Victors|169833025|zinc metalloprotease ZmpB [Streptococcus pneumoniae Hungary19A-6]	Victors|169833025|CP000936.1|CP000936.1	Streptococcus pneumoniae Hungary19A-6, complete genome|709544-715243	respiratory infection	0	0	0	0.043827
Victors|15900678|hypothetical protein SP_0785 [Streptococcus pneumoniae TIGR4]	Victors|15900678|CP000936.1|CP000936.1	Streptococcus pneumoniae Hungary19A-6, complete genome|817337-818503	respiratory infection	41.2394	0.0767681	0.13846	0.157185
Victors|221232257|NADPH-dependent FMN reductase [Streptococcus pneumoniae ATCC 700669]	Victors|221232257|FQ312030.1|FQ312030.1	Streptococcus pneumoniae INV104 genome|1433426-1433971	respiratory infection	0.0626956	0.0416637	0.0398837	0.0322636
Victors|182683717|DNA-binding response regulator CiaR [Streptococcus pneumoniae CGSP14]	Victors|182683717|CP000919.1|CP000919.1	Streptococcus pneumoniae JJA, complete genome|712703-713440	respiratory infection	0.0152925	0.0111188	0.0191114	0.001
Victors|116516330|penicillin-binding protein 1A [Streptococcus pneumoniae D39]	Victors|116516330|AB119755.1|AB119755.1	Streptococcus pneumoniae pbp1a for penicillin-binding protein 1A, complete cds, strain:SP00053|1-1959	respiratory infection	0.0312331	0.0199128	0.0123894	0.001
Victors|15900876|hypothetical protein SP_1003 [Streptococcus pneumoniae TIGR4]	Victors|15900876|AF318955.1|AF318955.1	Streptococcus pneumoniae pneumococcal histidine triad protein D precursor (phtD) gene, partial cds|1-2517	respiratory infection	0.103369	0.0752608	0.0812028	0.0619367
Victors|15900565|zinc metalloprotease ZmpB [Streptococcus pneumoniae TIGR4]	Victors|15900565|AF221126.1|AF221126.1	Streptococcus pneumoniae putative response regulator (zmpR), putative histidine kinase (zmpS), and putative zinc metalloprotease (zmpB) genes, complete cds|3202-8844	respiratory infection	0	0.0618779	0	0.001
Victors|15902042|serine protease [Streptococcus pneumoniae TIGR4]	Victors|15902042|AF000658.1|AF000658.1	Streptococcus pneumoniae R801 tRNA-Arg gene, partial sequence, and putative serine protease (sphtra), SPSpoJ (spspoJ), initiator protein (spdnaa) and beta subunit of DNA polymerase III (spdnan) genes, complete cds|777-1955	respiratory infection	0.0614549	0.0344959	0.015294	0.0385719
Victors|15900094|DNA-binding response regulator [Streptococcus pneumoniae TIGR4]	Victors|15900094|AJ006396.2|AJ006396.2	Streptococcus pneumoniae rr07 and hk07 genes; two component system 07|1765-3048	respiratory infection	0.0245893	0.0389649	0.0640421	0.0417896
Victors|15900562|DNA-binding response regulator [Streptococcus pneumoniae TIGR4]	Victors|15900562|AJ006398.1|AJ006398.1	Streptococcus pneumoniae rr09 and hk09 genes; two component system 09|19-753	respiratory infection	0.0502075	0.0389209	0.035686	0.0393065
VFDB|VFG001365|capsular polysaccharide biosynthesis protein Cps4A [Streptococcus pneumoniae TIGR4]	VFDB|VFG001365|AF316639.1|AF316639.1	Streptococcus pneumoniae serotype 4 capsular polysaccharide gene cluster, complete sequence|1631-2962	respiratory infection	0	0	0.0178156	0.10786
Victors|15900035|ABC transporter substrate-binding protein [Streptococcus pneumoniae TIGR4]	Victors|15900035|FQ312045.1|FQ312045.1	Streptococcus pneumoniae SPN034156 draft genome|1228889-1230361	respiratory infection	0.0674966	0.0513901	0.0560856	0.0515411
Victors|15900874|amino acid permease [Streptococcus pneumoniae TIGR4]	Victors|15900874|AY569979.1|AY569979.1	Streptococcus pneumoniae strain JNR.7/87 putative amino acid permease (yfnA) gene, complete cds; lmb-bvh operon, complete sequence; and Bvh-3 (bvh-3) gene, complete cds|102-1490	respiratory infection	0	0.0957082	0	0
Victors|182684099|mutator MutT protein [Streptococcus pneumoniae CGSP14]	Victors|182684099|CP007593.1|CP007593.1	Streptococcus pneumoniae strain NT_110_58, complete genome|1165770-1166231	respiratory infection	0.00812866	0.00733401	0.00932866	0.00697811
Victors|15900993|hypothetical protein SP_1127 [Streptococcus pneumoniae TIGR4]	Victors|15900993|CP007593.1|CP007593.1	Streptococcus pneumoniae strain NT_110_58, complete genome|1202960-1203403	respiratory infection	0	0.0358871	0.001	0
Victors|116515895|manganese ABC transporter ATP-binding protein [Streptococcus pneumoniae D39]	Victors|116515895|CP007593.1|CP007593.1	Streptococcus pneumoniae strain NT_110_58, complete genome|1705723-1706442	respiratory infection	0.0290528	0.0928656	0.0284609	0.102328
Victors|116516771|manganese ABC transporter permease [Streptococcus pneumoniae D39]	Victors|116516771|CP007593.1|CP007593.1	Streptococcus pneumoniae strain NT_110_58, complete genome|1706442-1707257	respiratory infection	0.0340665	0.0337504	0.0306349	0.0292431
Victors|116515636|undecaprenyl pyrophosphate phosphatase [Streptococcus pneumoniae D39]	Victors|116515636|CP007593.1|CP007593.1	Streptococcus pneumoniae strain NT_110_58, complete genome|438652-439494	respiratory infection	0.0474084	0.0259014	0.0113236	0.0109679
Victors|169832484|ATP-dependent Clp protease proteolytic subunit [Streptococcus pneumoniae Hungary19A-6]	Victors|169832484|CP007593.1|CP007593.1	Streptococcus pneumoniae strain NT_110_58, complete genome|775609-776196	respiratory infection	0.00364742	0.0065669	0.00554629	0.00645829
Victors|182683685|superoxide dismutase, manganese-dependent [Streptococcus pneumoniae CGSP14]	Victors|182683685|CP007593.1|CP007593.1	Streptococcus pneumoniae strain NT_110_58, complete genome|794108-794710	respiratory infection	0.0317301	0.0205531	0.0154126	0.0085715
Victors|15900008|PTS system transporter subunit IID [Streptococcus pneumoniae TIGR4]	Victors|15900008|CP007593.1|CP007593.1	Streptococcus pneumoniae strain NT_110_58, complete genome|82528-83340	respiratory infection	0.0365489	0.0345465	0.0281957	0.0300087
Victors|15901145|16S rRNA methyltransferase GidB [Streptococcus pneumoniae TIGR4]	Victors|15901145|CP018136.1|CP018136.1	Streptococcus pneumoniae strain SP49, complete genome|1217122-1217832	respiratory infection	0.0403302	0.0213747	0.0370389	0.0415844
Victors|15900522|tributyrin esterase [Streptococcus pneumoniae TIGR4]	Victors|15900522|CP018136.1|CP018136.1	Streptococcus pneumoniae strain SP49, complete genome|616661-617437	respiratory infection	0.0514935	0.142809	0.0510162	0.0519084
Victors|15900982|transcriptional regulator MutR [Streptococcus pneumoniae TIGR4]	Victors|15900982|AE005672.3|AE005672.3	Streptococcus pneumoniae TIGR4, complete genome|1044704-1045564	respiratory infection	0.0241144	0.0702665	0.0479234	0.0365369
Victors|15900985|pullulanase [Streptococcus pneumoniae TIGR4]	Victors|15900985|AE005672.3|AE005672.3	Streptococcus pneumoniae TIGR4, complete genome|1048988-1051264	respiratory infection	0.0273711	0.037543	0.0400465	0.0370517
Victors|15900988|glycogen branching protein [Streptococcus pneumoniae TIGR4]	Victors|15900988|AE005672.3|AE005672.3	Streptococcus pneumoniae TIGR4, complete genome|1053719-1055644	respiratory infection	0.0312086	0.0310956	0.0278163	0.0177371
Victors|15901018|hypothetical protein SP_1153 [Streptococcus pneumoniae TIGR4]	Victors|15901018|AE005672.3|AE005672.3	Streptococcus pneumoniae TIGR4, complete genome|1082494-1083669	respiratory infection	0.0845194	0.0550208	0.0408058	0.0466896
Victors|15901019|immunoglobulin A1 protease [Streptococcus pneumoniae TIGR4]	Victors|15901019|AE005672.3|AE005672.3	Streptococcus pneumoniae TIGR4, complete genome|1083881-1089892	respiratory infection	0	0	0.0796333	0.0616362
Victors|15901146|uracil permease [Streptococcus pneumoniae TIGR4]	Victors|15901146|AE005672.3|AE005672.3	Streptococcus pneumoniae TIGR4, complete genome|1220466-1221782	respiratory infection	0.019722	0.0157379	0.0106663	0.0110439
Victors|15900083|hypothetical protein SP_0145 [Streptococcus pneumoniae TIGR4]	Victors|15900083|AE005672.3|AE005672.3	Streptococcus pneumoniae TIGR4, complete genome|142669-143892	respiratory infection	0.0484382	0.0745217	0.0308844	0
Victors|15900088|hypothetical protein SP_0150 [Streptococcus pneumoniae TIGR4]	Victors|15900088|AE005672.3|AE005672.3	Streptococcus pneumoniae TIGR4, complete genome|147451-148821	respiratory infection	0.0151287	0.0142047	0.0168673	0.00766227
Victors|15902035|ABC transporter permease [Streptococcus pneumoniae TIGR4]	Victors|15902035|AE005672.3|AE005672.3	Streptococcus pneumoniae TIGR4, complete genome|2150517-2153066	respiratory infection	0.0703942	0.0677706	0.0731556	0.0596745
Victors|15900186|formate acetyltransferase [Streptococcus pneumoniae TIGR4]	Victors|15900186|AE005672.3|AE005672.3	Streptococcus pneumoniae TIGR4, complete genome|220066-222501	respiratory infection	0.001	0.011216	0.001	0
Victors|15900189|leucyl-tRNA synthetase [Streptococcus pneumoniae TIGR4]	Victors|15900189|AE005672.3|AE005672.3	Streptococcus pneumoniae TIGR4, complete genome|224752-227250	respiratory infection	0.011271	0.00778891	0.0116409	0.0125915
Victors|15900199|glycosyl hydrolase [Streptococcus pneumoniae TIGR4]	Victors|15900199|AE005672.3|AE005672.3	Streptococcus pneumoniae TIGR4, complete genome|238198-239574	respiratory infection	0.0211514	0.0218342	0.0233317	0.0191076
Victors|15900300|choline binding protein C [Streptococcus pneumoniae TIGR4]	Victors|15900300|AE005672.3|AE005672.3	Streptococcus pneumoniae TIGR4, complete genome|355947-356966	respiratory infection	0.118122	0.133599	0.118761	0.0740463
Victors|15900362|acetolactate synthase catalytic subunit [Streptococcus pneumoniae TIGR4]	Victors|15900362|AE005672.3|AE005672.3	Streptococcus pneumoniae TIGR4, complete genome|417449-419146	respiratory infection	0.0106254	0.0126771	0.0116119	0.0134006
Victors|15900406|hypothetical protein SP_0492 [Streptococcus pneumoniae TIGR4]	Victors|15900406|AE005672.3|AE005672.3	Streptococcus pneumoniae TIGR4, complete genome|469303-469623	respiratory infection	0	1.19501	0	0
Victors|15900408|CTP synthetase [Streptococcus pneumoniae TIGR4]	Victors|15900408|AE005672.3|AE005672.3	Streptococcus pneumoniae TIGR4, complete genome|470731-472335	respiratory infection	0.0197453	0.0146392	0.014972	0.012793
Victors|15900495|5,10-methylenetetrahydrofolate reductase [Streptococcus pneumoniae TIGR4]	Victors|15900495|AE005672.3|AE005672.3	Streptococcus pneumoniae TIGR4, complete genome|556412-557275	respiratory infection	0.021866	0.0222969	0.0157748	0.013846
Victors|15900547|serine protease [Streptococcus pneumoniae TIGR4]	Victors|15900547|AE005672.3|AE005672.3	Streptococcus pneumoniae TIGR4, complete genome|603895-610314	respiratory infection	0.0328235	0.001	0.0374188	0.052849
Victors|118090028|sodium/hydrogen exchanger family protein [Streptococcus pneumoniae TIGR4]	Victors|118090028|AE005672.3|AE005672.3	Streptococcus pneumoniae TIGR4, complete genome|625709-627715	respiratory infection	0.0610676	0.0386287	0.001	0.0384806
Victors|15900566|chorismate binding protein [Streptococcus pneumoniae TIGR4]	Victors|15900566|AE005672.3|AE005672.3	Streptococcus pneumoniae TIGR4, complete genome|640562-642280	respiratory infection	0.0620194	0.0614878	0.0802469	0.0733077
Victors|15900587|hypothetical protein SP_0686 [Streptococcus pneumoniae TIGR4]	Victors|15900587|AE005672.3|AE005672.3	Streptococcus pneumoniae TIGR4, complete genome|656578-658545	respiratory infection	0	0.223322	0	0
Victors|15900626|cation transporter E1-E2 family ATPase [Streptococcus pneumoniae TIGR4]	Victors|15900626|AE005672.3|AE005672.3	Streptococcus pneumoniae TIGR4, complete genome|692673-694652	respiratory infection	0.06662	0.0396965	0.0638781	0.0791715
Victors|15900690|aminopeptidase [Streptococcus pneumoniae TIGR4]	Victors|15900690|AE005672.3|AE005672.3	Streptococcus pneumoniae TIGR4, complete genome|749307-751850	respiratory infection	0.0434498	0.0350024	0.039513	0.033048
Victors|15900700|septation ring formation regulator EzrA [Streptococcus pneumoniae TIGR4]	Victors|15900700|AE005672.3|AE005672.3	Streptococcus pneumoniae TIGR4, complete genome|762516-764240	respiratory infection	0.0361403	0.0571286	0.01854	0.00888657
Victors|15900716|phosphopentomutase [Streptococcus pneumoniae TIGR4]	Victors|15900716|AE005672.3|AE005672.3	Streptococcus pneumoniae TIGR4, complete genome|778426-779634	respiratory infection	0.0128893	0.00592665	0.0133381	0.0133385
Victors|15900729|pyrimidine-nucleoside phosphorylase [Streptococcus pneumoniae TIGR4]	Victors|15900729|AE005672.3|AE005672.3	Streptococcus pneumoniae TIGR4, complete genome|788997-790232	respiratory infection	0.0236568	0.0170424	0.0211289	0.0383727
Victors|15900775|type I restriction-modification system, R subunit [Streptococcus pneumoniae TIGR4]	Victors|15900775|AE005672.3|AE005672.3	Streptococcus pneumoniae TIGR4, complete genome|840200-843472	respiratory infection	0	0.001	0.001	0
Victors|15900796|lysine decarboxylase [Streptococcus pneumoniae TIGR4]	Victors|15900796|AE005672.3|AE005672.3	Streptococcus pneumoniae TIGR4, complete genome|869869-871341	respiratory infection	0.0228868	0.0111955	0.00808526	0.00984934
Victors|15900856|oligoendopeptidase F [Streptococcus pneumoniae TIGR4]	Victors|15900856|AE005672.3|AE005672.3	Streptococcus pneumoniae TIGR4, complete genome|924531-926330	respiratory infection	0.0177229	0.0182536	0.0162085	0.0167922
Victors|15900900|RNA methyltransferase [Streptococcus pneumoniae TIGR4]	Victors|15900900|AE005672.3|AE005672.3	Streptococcus pneumoniae TIGR4, complete genome|970425-972053	respiratory infection	0.0434835	0.0449423	0.0446223	0.043481
Victors|15900911|resolvase family site-specific recombinase [Streptococcus pneumoniae TIGR4]	Victors|15900911|AE005672.3|AE005672.3	Streptococcus pneumoniae TIGR4, complete genome|979223-980899	respiratory infection	0.0344095	0.0440154	0	0.001
Victors|15901141|hypothetical protein SP_1281 [Streptococcus pneumoniae TIGR4]	Victors|15901141|CP025256.1|CP025256.1	Streptococcus pneumoniae Xen35, complete genome|1215727-1216089	respiratory infection	0.110909	0.0567719	0.0418028	0.0550328
Victors|15900070|ribosomal-protein-alanine acetyltransferase [Streptococcus pneumoniae TIGR4]	Victors|15900070|CP025256.1|CP025256.1	Streptococcus pneumoniae Xen35, complete genome|128980-129414	respiratory infection	0.13357	0.155672	0.174803	0.154457
Victors|15900079|transcriptional regulator [Streptococcus pneumoniae TIGR4]	Victors|15900079|CP025256.1|CP025256.1	Streptococcus pneumoniae Xen35, complete genome|139839-140699	respiratory infection	0.10233	0.064925	0.0647935	0.0794363
Victors|15900084|hypothetical protein SP_0146 [Streptococcus pneumoniae TIGR4]	Victors|15900084|CP025256.1|CP025256.1	Streptococcus pneumoniae Xen35, complete genome|144440-145093	respiratory infection	0.0269217	0.024429	0.039521	0.0386964
VFDB|VFG001366|capsular polysaccharide biosynthesis protein Cps4B [Streptococcus pneumoniae TIGR4]	VFDB|VFG001366|CP025256.1|CP025256.1	Streptococcus pneumoniae Xen35, complete genome|321523-322251	respiratory infection	0.0142041	0.151288	0.126055	0.001
VFDB|VFG001367|capsular polysaccharide biosynthesis protein Cps4C [Streptococcus pneumoniae TIGR4]	VFDB|VFG001367|CP025256.1|CP025256.1	Streptococcus pneumoniae Xen35, complete genome|322263-322952	respiratory infection	0.102277	0	0.001	0
Victors|15900308|hypothetical protein SP_0385 [Streptococcus pneumoniae TIGR4]	Victors|15900308|CP025256.1|CP025256.1	Streptococcus pneumoniae Xen35, complete genome|365195-365890	respiratory infection	0.0600716	0.0531496	0.069152	0.0538175
Victors|15900508|ABC transporter ATP-binding protein [Streptococcus pneumoniae TIGR4]	Victors|15900508|CP025256.1|CP025256.1	Streptococcus pneumoniae Xen35, complete genome|567090-567734	respiratory infection	0.0306934	0.0217338	0.0292784	0.0336694
Victors|15900530|nitroreductase [Streptococcus pneumoniae TIGR4]	Victors|15900530|CP025256.1|CP025256.1	Streptococcus pneumoniae Xen35, complete genome|589565-590167	respiratory infection	0.0115859	0.0187481	0.0159034	0.0136683
Victors|15900548|PTS system transporter subunit IIA [Streptococcus pneumoniae TIGR4]	Victors|15900548|CP025256.1|CP025256.1	Streptococcus pneumoniae Xen35, complete genome|612683-613177	respiratory infection	0.0651988	0.0587286	0.0385651	0.042402
Victors|15900564|hypothetical protein SP_0663 [Streptococcus pneumoniae TIGR4]	Victors|15900564|CP025256.1|CP025256.1	Streptococcus pneumoniae Xen35, complete genome|634195-634755	respiratory infection	0.0477334	0.0329966	0.0336039	0.045186
Victors|15900591|cell division protein DivIB [Streptococcus pneumoniae TIGR4]	Victors|15900591|CP025256.1|CP025256.1	Streptococcus pneumoniae Xen35, complete genome|661773-662912	respiratory infection	0.0583583	0.0570026	0.001	49.8832
Victors|15900616|hypothetical protein SP_0719 [Streptococcus pneumoniae TIGR4]	Victors|15900616|CP025256.1|CP025256.1	Streptococcus pneumoniae Xen35, complete genome|684999-685556	respiratory infection	0.084885	0.0533019	0.097881	0.0534876
Victors|15900894|acetyltransferase [Streptococcus pneumoniae TIGR4]	Victors|15900894|CP025256.1|CP025256.1	Streptococcus pneumoniae Xen35, complete genome|965958-966386	respiratory infection	0.128658	0.0888904	0.0867101	0.0759112
Victors|23501099|B12-dependent methionine synthase [Brucella suis 1330]	Victors|23501099|AE014291.4|AE014291.4	Brucella suis 1330 chromosome I, complete sequence|197176-200958	respiratory involvement	0.0660165	0.001	0.001	0
Victors|23501652|serine hydroxymethyltransferase [Brucella suis 1330]	Victors|23501652|AE014291.4|AE014291.4	Brucella suis 1330 chromosome I, complete sequence|750666-751979	respiratory involvement	0	0.001	0	0
Victors|68473930|transcriptional repressor of filamentous growth [Candida albicans SC5314]	Victors|68473930|AF005741.1|AF005741.1	Candida albicans transcriptional repressor TUP1 (TUP1) gene, complete cds|337-1878	respiratory involvement	0	0.001	0.001	0
Victors|161869376|formate--tetrahydrofolate ligase [Neisseria meningitidis 053442]	Victors|161869376|CP000381.1|CP000381.1	Neisseria meningitidis 053442, complete genome|385585-387258	respiratory involvement	0.0378932	0.0312324	0.0345243	0.0319332
Victors|161869625|ribonuclease III [Neisseria meningitidis 053442]	Victors|161869625|CP000381.1|CP000381.1	Neisseria meningitidis 053442, complete genome|652814-653665	respiratory involvement	0.0513668	0	0.0452906	0.0734097
Victors|161869702|polynucleotide phosphorylase/polyadenylase [Neisseria meningitidis 053442]	Victors|161869702|CP000381.1|CP000381.1	Neisseria meningitidis 053442, complete genome|726149-728266	respiratory involvement	0.0252989	0.0224826	0.0159815	0.0179755
Victors|15676044|DNA processing protein DprA [Neisseria meningitidis MC58]	Victors|15676044|AE002098.2|AE002098.2	Neisseria meningitidis MC58, complete genome|124922-126112	respiratory involvement	0.0770305	0.0602703	0.0820072	0.105116
Victors|15676067|elongation factor Tu [Neisseria meningitidis MC58]	Victors|15676067|AE002098.2|AE002098.2	Neisseria meningitidis MC58, complete genome|149593-150774	respiratory involvement	0.0230195	0.0294754	0.0182109	0.0154685
Victors|15677572|hypothetical protein NMB1726 [Neisseria meningitidis MC58]	Victors|15677572|AE002098.2|AE002098.2	Neisseria meningitidis MC58, complete genome|1808764-1810509	respiratory involvement	0.0653026	0.125106	0.119452	0.117414
VFDB|VFG006191|type IV pilus secretin protein PilQ [Neisseria meningitidis MC58]	VFDB|VFG006191|AE002098.2|AE002098.2	Neisseria meningitidis MC58, complete genome|1901643-1903949	respiratory involvement	0.0797657	0.001	0.0577701	0.13635
VFDB|VFG036938|fatty acid efflux system protein FarA [Neisseria meningitidis MC58]	VFDB|VFG036938|AE002098.2|AE002098.2	Neisseria meningitidis MC58, complete genome|329613-330764	respiratory involvement	0.001	0	0.001	0.298101
VFDB|VFG000262|transferrin-binding protein A [Neisseria meningitidis MC58]	VFDB|VFG000262|AE002098.2|AE002098.2	Neisseria meningitidis MC58, complete genome|477806-480550	respiratory involvement	0	0	0.085753	0.0415015
VFDB|VFG037118|DNA repair protein RecN [Neisseria meningitidis MC58]	VFDB|VFG037118|AE002098.2|AE002098.2	Neisseria meningitidis MC58, complete genome|771293-772963	respiratory involvement	0.0352881	0.0461866	0.0904902	0.0569288
Victors|15676725|ADP-L-glycero-D-manno-heptose-6-epimerase [Neisseria meningitidis MC58]	Victors|15676725|AE002098.2|AE002098.2	Neisseria meningitidis MC58, complete genome|851289-852290	respiratory involvement	0.0150753	0.0211731	0.0356416	0.0225226
VFDB|VFG000259|capsule polysaccharide modification protein LipA [Neisseria meningitidis MC58]	VFDB|VFG000259|AE002098.2|AE002098.2	Neisseria meningitidis MC58, complete genome|91315-93426	respiratory involvement	0.0744333	0.0635045	0.0392702	0.0827339
VFDB|VFG000232|twitching motility protein PilT [Neisseria meningitidis MC58]	VFDB|VFG000232|AF074716.1|AF074716.1	Neisseria meningitidis PilT (pilT) gene, complete cds|1-1041	respiratory involvement	0.0472888	0.0615116	0.0576822	0.0500353
Victors|218768866|shikimate dehydrogenase [Neisseria meningitidis Z2491]	Victors|218768866|AL157959.1|AL157959.1	Neisseria meningitidis serogroup A strain Z2491 complete genome|2079146-2079958	respiratory involvement	0.118451	0.157848	0.001	0.0584101
Victors|15676105|UDP-N-acetylglucosamine acyltransferase [Neisseria meningitidis MC58]	Victors|15676105|CP020421.2|CP020421.2	Neisseria meningitidis strain FDAARGOS_210 chromosome, complete genome|2117790-2118563	respiratory involvement	0.0222615	0.0222205	0.0257418	0.0187282
Victors|15677409|diacylglycerol kinase [Neisseria meningitidis MC58]	Victors|15677409|CP020402.2|CP020402.2	Neisseria meningitidis strain FDAARGOS_215 chromosome, complete genome|1185730-1186110	respiratory involvement	0	0	0	0.001
VFDB|VFG000255|capsule polysaccharide export outer membrane protein CtrA [Neisseria meningitidis MC58]	VFDB|VFG000255|GU391295.1|GU391295.1	Neisseria meningitidis strain NMvarBO1 capsular polysaccharide transport protein (ctrA) gene, partial cds |GU391296.1 Neisseria meningitidis strain NMvarBO2 capsular polysaccharide transport protein (ctrA) gene, partial cds|1-1065	respiratory involvement	0.0911334	0	0	0
Victors|71910237|catabolite control protein A [Streptococcus pyogenes MGAS5005]	Victors|71910237|AE014074.1|AE014074.1	Streptococcus pyogenes MGAS315, complete genome|400510-401508	upper respiratory tract infections	0	0.001	0	0.001
PATRIC_VF|BARBAKC583_1172|chaperonin GroEL [Bartonella bacilliformis KC583]	PATRIC_VF|BARBAKC583_1172|M98257.1|M98257.1	Bartonella bacilliformis immunoreactive protein (bb63) gene, complete cds|70-1620		0	0.001	0	0
PATRIC_VF|c2557|phosphomannomutase [Escherichia coli CFT073]	PATRIC_VF|c2557|AY012191.1|AY012191.1	Escherichia coli isolate M1204 GDP-mannose pyrophosphorylase (manC) and phosphomannomutase (manB) genes, complete cds|1522-2889		0.001	0.0303819	0	0
PATRIC_VF|Z2550|tryptophan synthase subunit beta [Escherichia coli O157:H7 str. EDL933]	PATRIC_VF|Z2550|AE005174.2|AE005174.2	Escherichia coli O157:H7 str. EDL933 genome|2267742-2268932		0	0	0	0.001
PATRIC_VF|Z2313|ATP-dependent RNA helicase HrpA [Escherichia coli O157:H7 str. EDL933]	PATRIC_VF|Z2313|EU901361.1|EU901361.1	Escherichia coli strain 86-24 ATP-dependent helicase HrpA (ECs2015) gene, complete cds |EU901362.1 Escherichia coli strain 87-14 ATP-dependent helicase HrpA (ECs2015) gene, complete cds|1-3843		0	0.001	0	0
PATRIC_VF|LMOh7858_0068|adenylosuccinate synthetase [Listeria monocytogenes serotype 4b str. H7858]	PATRIC_VF|LMOh7858_0068|AE017262.2|AE017262.2	Listeria monocytogenes str. 4b F2365, complete genome|65079-66368		0	0	0.001	0.001
PATRIC_VF|Rv3846|superoxide dismutase [Fe] SODA [Mycobacterium tuberculosis H37Rv]	PATRIC_VF|Rv3846|AY544796.1|AY544796.1	Mycobacterium africanum strain CIP 105147 superoxide dismutase (sod) gene, partial cds |AY544807.1 Mycobacterium bovis strain CIP 105050 superoxide dismutase (sod) gene, partial cds |AY544808.1 Mycobacterium bovis strain BCG superoxide dismutase (sod) gene, partial cds |AY544809.1 Mycobacterium bovis strain CIP 105234 superoxide dismutase (sod) gene, partial cds |AY544846.1 Mycobacterium microti …		0.0651925	0.0651925	0.001	0.001
PATRIC_VF|MT2783|RNA polymerase sigma factor SigB [Mycobacterium tuberculosis CDC1551]	PATRIC_VF|MT2783|FO203510.1|FO203510.1	Mycobacterium canettii CIPT 140070017 complete genome|3113787-3114755		0.001	0.0302887	0.0380297	0.0428583
Victors|581456|aroA [Pasteurella multocida]	Victors|581456|Z14100.1|Z14100.1	P.multocida aroA gene|293-1615		0.0129927	0.0218836	0	0.001
Victors|30264540|ATP-dependent protease ATP-binding subunit ClpX [Bacillus anthracis str. Ames]	Victors|30264540|EF039314.1|EF039314.1	Synthetic construct Bacillus anthracis clone FLH246404.01L clpX gene, complete sequence|1-1257		0	0	0	0.0324933
Victors|56707479|50S ribosomal protein L4 [Francisella tularensis subsp. tularensis SCHU S4]	Victors|56707479|AY774330.1|AY774330.1	Synthetic construct Francisella tularensis clone FLH157110.01X NT02FT0099 gene, complete cds|1-621		0	0.001	0	0
Victors|56708726|phosphoribosylformylglycinamidine synthase [Francisella tularensis subsp. tularensis SCHU S4]	Victors|56708726|DQ682335.1|DQ682335.1	Synthetic construct Francisella tularensis clone FLH230104.01X purL gene, complete sequence|1-3870		0	0	0	0.0521914
PATRIC_VF|SL1344_3875|thioredoxin [Salmonella enterica subsp. enterica serovar Typhimurium str. SL1344]	PATRIC_VF|SL1344_3875|KY349819.1|KY349819.1	Synthetic construct Trx-Fp-131 (Trx-Fp-131) and kanamycin resistance (KanR2) genes, complete cds|1-327		0	0.001	0	0
Victors|15642032|ribonuclease E [Vibrio cholerae O1 biovar El Tor str. N16961]	Victors|15642032|DQ899490.1|DQ899490.1	Synthetic construct Vibrio cholerae clone FLH236841.01F rne gene, complete sequence|1-3156		0.001	0.0758571	0.0413259	0.0487353
Victors|147673913|phosphomannomutase [Vibrio cholerae O395]	Victors|147673913|X59554.1|X59554.1	V.cholerae, genes for rfbA-rfbT, ompX, orf1-3|3022-4410		0.001	0	0	0
Victors|22126170|putative sulfate transporter YchM [Yersinia pestis KIM 10]	Victors|22126170|AE009952.1|AE009952.1	Yersinia pestis KIM10+, complete genome|2521432-2523126		0.001	0.001	0	0
